# Point-of-Care Air Surveillance of Respiratory Pathogens Using the GeneXpert® System

**DOI:** 10.64898/2026.06.23.26354644

**Authors:** Barikisu A. Ibrahim, Tola Ewers, Isla E. Emmen, Maggie Kester, Amy L. Ellis, Jacob Meuler, Olivia Duval, Emma Copen, Mojgan Golzy, Caitlyn Kurtz, Ari N. Machtinger, Chris Crnich, David H. O’Connor, Marc C. Johnson, Shelby L. O’Connor

**Author notes:** Address correspondence to Shelby L. O’Connor,.

## Abstract

Advances in air-based surveillance of pathogen genetic material are hindered by reliance on centralized, time-consuming molecular techniques. Point-of-care (POC) diagnostic platforms, like the Cepheid® GeneXpert®, offer rapid, simplified testing in clinical settings but have not been evaluated for use with air samples. Here, we paired the ThermoFisher™ AerosolSense™ air sampler with the Xpert® Xpress SARS-CoV-2/Flu/RSV Plus test to evaluate near-real-time air surveillance. To assess analytical sensitivity, we spiked collection substrates with inactivated viruses and performed overnight sampling using the air sampler. As few as 10 copies of influenza A/B (IAV/IBV) and RSV applied to the substrate were detectable by GeneXpert, while SARS-CoV-2 required at least 100 copies for detection. Longitudinal air surveillance was conducted across congregate settings in Columbia, Missouri, and Madison, Wisconsin, in 2024-2025, collecting 281 air samples. SARS-CoV-2 was detected most frequently, followed by IAV. To assess concordance, 191 samples with paired GeneXpert and RT-qPCR results were analyzed across multiple Ct value cutoffs. Agreement between GeneXpert and RT-qPCR for SARS-CoV-2 was fair to moderate (κ = 0.306–0.443). Optimal GeneXpert Ct cutoffs for the best balance between sensitivity and specificity, determined using analyses such as Youden’s index, were site-specific: 45 for Wisconsin (67% sensitivity, 83% specificity) and 41 for Missouri (76% sensitivity, 62% specificity), reflecting differences in laboratory protocols. For IAV, agreement was moderate (κ = 0.56) with GeneXpert Ct cutoff of 40, achieving 85% sensitivity and 81% specificity. Further studies across diverse settings and viral targets are needed to establish GeneXpert’s role in routine air surveillance.

**Importance:** This study demonstrates that point-of-care molecular testing with the Cepheid® GeneXpert® provides a faster alternative to the time-consuming molecular workflows currently used for detecting airborne respiratory pathogens. The GeneXpert provides results within 37 minutes after sample addition to the Xpress CoV-2/Flu/RSV test cartridge (following approximately 20 minutes for sample elution), compared to the multiple hours or days required by laboratory-based methods, enabling mitigation measures before widespread transmission occurs. Integrating GeneXpert testing with air sampling offers a simple, semi-automated approach for pathogen detection in healthcare and community settings. Because GeneXpert instruments are already deployed in over 180 countries, including clinics in low- and middle-income settings, this approach can extend air sampling–based surveillance to regions where individual patient testing is not feasible. These workflows can also be adapted to detect other pathogens with point-of-care assays.
