## Supplementary material for "Point-of-Care Air Surveillance of Respiratory Pathogens Using the GeneXpert® System": Supplementary Table 1.xlsx

### Sheet: SARS ct values
SARS-CoV-2	Ct Value 1	Ct Value 2	Ct Value 3	Ct Value 4	Ct Value 5	Ct Value 6	Ct Value 7	Ct Value 8	Ct Value 9	Ct Value 10	Ct Value 11	Ct Value 12	Ct Value 13	Ct Value 14	Ct Value 15	Ct Value 16	Ct Value 17	Ct Value 18	Ct Value 19	Ct Value 20	Ct Value 21	Ct Value 22	AVERAGE	GEOMEAN	STD.DEV	COUNT	STD.ERROR	RESULTS
100	40.7	42.4	40.3	44.5	42.8	41.5	39.8	40.5	38.1	37.8													40.84	40.7931	2.06462	10	0.652891	41±0.6
1000	37.6	38.5	37.7	38.3	37.7	37.1	37.8	37.2	37	37.3	36.7	37.1	37.5	36.6	36.1	37	36.5	36.8	35.6	35.5	36.7	34.6	36.95	36.939	0.917424	22	0.195595	37±0.1
10000	34.2	33.2	33.1	33.7																			33.55	33.5471	0.506623	4	0.253311	33.6±0.2
100000	30.1	30.2	29.5	29.9																			29.925	29.9238	0.30957	4	0.154785	29.9±0.1

### Sheet: INFLUENZA A
INFLUENZA A1	Ct Value 1	Ct Value 2	Ct Value 3	Ct Value 4	Ct Value 5	Ct Value 6	Ct Value 7	Ct Value 8	Ct Value 9	Ct Value 10	Ct Value 11	Ct Value 12	Ct Value 13	Ct Value 14	Ct Value 15	Ct Value 16	Ct Value 17	Ct Value 18	AVERGAGE	GEOMEAN	STD.DEV	COUNT	STD.ERROR	RESULTS
1	41.5	42.5																	42	41.997	0.707107	2	0.5	42.6±0.5
10	37.2	37.8	38.5	38.1	36.1	36.4	35.7	36.7	37.1	35.9									36.95	36.9388	0.959456	10	0.303407	36.9±0.3
100	34.6	34.2	33.3	33.4	34.4	32.7	31.4	31.6	32.3	32.1									33	32.9816	1.16046	10	0.36697	33±0.3
1000	30.6	30	31.1	39.5	29.2	29.4	29.3	29.7	29.5	29.3	30.1	30.1	30.1	29.9	28.7	28.2	29	28.8	30.1389	30.059	2.4399	18	0.57509	30±0.5
INFLUENZA A2	Ct Value 1	Ct Value 2	Ct Value 3	Ct Value 4	Ct Value 5	Ct Value 6	Ct Value 7	Ct Value 8	Ct Value 9	Ct Value 10	Ct Value 11	Ct Value 12	Ct Value 13	Ct Value 14	Ct Value 15	Ct Value 16	Ct Value 17	Ct Value 18	AVERGAGE	GEOMEAN	STD.DEV	COUNT	STD.ERROR	RESULTS
10	42.7	38.7	40.3	42.4															41.025	40.9923	1.88215	4	0.941077	41±0.9
100	37.9	36.8	36.2	36.2	38.2	36.4	34.3	34.5	35.5	35.1									36.11	36.0887	1.30848	10	0.413777	36.1±0.4
1000	34	33.1	33	32.6	32.4	32.7	32.6	33	32.8	32.5	33.3	33.4	33.4	33.1	31.3	31.3	32.1	31.8	32.6889	32.6814	0.718568	18	0.169368	32.7±0.1

### Sheet: INFLUENZA B
INFLUENZA B	Ct Value 1	Ct Value 2	Ct Value 3	Ct Value 4	Ct Value 5	Ct Value 6	Ct Value 7	Ct Value 8	AVERAGE	GEOMEAN	STD.DEV	COUNT	STD.ERROR	RESULTS
1	36.9	41.7	40.4						39.6667	39.6139	2.48261	3	1.43333	39.7±1.4
10	36.1	36.8	36.6	36.1	36	38.1	36.3		36.5714	36.5652	0.734199	7	0.277501	36.6±0.2
100	32.3	32.6	33.1	35.3	34.1	34.1	33.1	33.4	33.5	33.4879	0.966585	8	0.341739	33.5±0.3
1000	28.6	29.2	29.9	29.5	30.3	32	31.1	31.1	30.2125	30.1939	1.13444	8	0.401087	30.2±0.4

### Sheet: RSV
RSV	Ct Value 1	Ct Value 2	Ct Value 3	Ct Value 4	Ct Value 5	Ct Value 6	Ct Value 7	Ct Value 8	AVERAGE	GEOMEAN	STD.DEV	COUNT	STD.ERROR	RESULTS
10	37.5	38.2	37.5	41.4	41.6	36.6	37.7		38.6429	38.5991	2.00903	7	0.759341	38.6±0.7
100	34.5	35.9	35.3	35.6	34.5	34.3	33.2	33.1	34.55	34.5364	1.03372	8	0.365474	34.6±0.3
1000	30.1	30.8	30.3	31.4	30.8	30.2	30.1	31.1	30.6	30.5965	0.495696	8	0.175255	30.6±0.1
