## Supplementary material for "Point-of-Care Air Surveillance of Respiratory Pathogens Using the GeneXpert® System": Supplementary Table 2.xlsx

### Sheet: CLC Location A
Cartridge Id	Sampler Name	Start Time	End Time
AE00001055722E	Wilkins	2024-07-26	2024-07-29
AE000010559736	Wilkins	2024-07-29	2024-07-30
AE00001054BE49	Wilkins	2024-07-30	2024-07-31
AE00001054BD3C	Wilkins	2024-07-31	2024-08-01
AE00001055A12E	Wilkins	2024-08-01	2024-08-02
AE000010546B36	Wilkins	2024-08-02	2024-08-05
AE00001054B435	Wilkins	2024-08-05	2024-08-06
AE00001054A736	Wilkins	2024-08-06	2024-08-07
AE00001055C334	Wilkins	2024-08-07	2024-08-08
AE0000103E953A	Wilkins	2024-08-08	2024-08-09
AE0000103EAD4A	Wilkins	2024-08-09	2024-08-12
AE00001054C332	Wilkins	2024-08-12	2024-08-13
AE00001055DE40	Wilkins	2024-08-13	2024-08-14
AE0000103EC33A	Wilkins	2024-08-14	2024-08-15
AE000010559D3A	Wilkins	2024-08-15	2024-08-16
AE0000103EB136	Wilkins	2024-08-16	2024-08-26
AE00001055AB40	Wilkins	2024-08-26	2024-08-27
AE000010555028	Wilkins	2024-08-27	2024-08-28
AE00001054902B	Wilkins	2024-08-28	2024-08-29
AE00001054842F	Wilkins	2024-08-29	2024-08-30
AE00001055262C	Wilkins	2024-08-30	2024-09-03
AE000010556029	Wilkins	2024-09-03	2024-09-04
AE00001054F132	Wilkins	2024-09-04	2024-09-05
AE000010550023	Wilkins	2024-09-05	2024-09-06
AE00001054C637	Wilkins	2024-09-06	2024-09-09
AE000010549431	Wilkins	2024-09-09	2024-09-10
AE00001055532E	Wilkins	2024-09-10	2024-09-11
AE000010553D3C	Wilkins	2024-09-11	2024-09-12
AE00001054B738	Wilkins	2024-09-12	2024-09-16
AE0000102B7330	Wilkins	2024-09-16	2024-09-17
AE0000102B1D3E	Wilkins	2024-09-17	2024-09-18
AE00001037BF4A	Wilkins	2024-09-18	2024-09-19
AE000010553936	Wilkins	2024-09-19	2024-09-20
AE0000102B293A	Wilkins	2024-09-20	2024-09-23
AE0000102B5431	Wilkins	2024-09-23	2024-09-24
AE00001037AA37	Wilkins	2024-09-24	2024-09-25
AE0000102B1C3F	Wilkins	2024-09-25	2024-09-26
AE0000102B0732	Wilkins	2024-09-26	2024-09-27
AE0000102B4D44	Wilkins	2024-09-27	2024-09-30
AE0000102B3730	Wilkins	2024-09-30	2024-10-01
AE0000102B5631	Wilkins	2024-10-01	2024-10-02
AE0000102B082F	Wilkins	2024-10-02	2024-10-03
AE00001037BD3E	Wilkins	2024-10-03	2024-10-04
AE0000102B2530	Wilkins	2024-10-04	2024-10-07
AE0000102B4C38	Wilkins	2024-10-07	2024-10-08
AE000010382B32	Wilkins	2024-10-08	2024-10-09
AE0000102B1F3C	Wilkins	2024-10-09	2024-10-10
AE0000102B4636	Wilkins	2024-10-10	2024-10-11
AE0000102B032A	Wilkins	2024-10-11	2024-10-14
AE0000102B062E	Wilkins	2024-10-14	2024-10-15
AE0000102B052C	Wilkins	2024-10-15	2024-10-16
AE0000102B7B40	Wilkins	2024-10-16	2024-10-17
AE0000102B4A3C	Wilkins	2024-10-17	2024-10-19
AE0000102B0229	Wilkins	2024-10-19	2024-10-21
AE0000102B222A	Wilkins	2024-10-21	2024-10-22
AE0000102B5734	Wilkins	2024-10-22	2024-10-23
AE0000102B7435	Wilkins	2024-10-23	2024-10-24
AE0000102B5E45	Wilkins	2024-10-24	2024-10-25
AE0000102B4934	Wilkins	2024-10-25	2024-10-28
AE00001037CF4C	Wilkins	2024-10-28	2024-10-29
AE0000102B1027	Wilkins	2024-10-29	2024-10-30
AE000010380024	Wilkins	2024-10-30	2024-10-31
AE00001036A12E	Wilkins	2024-10-31	2024-11-01
AE000010369C3A	Wilkins	2024-11-01	2024-11-04
AE000010369B3C	Wilkins	2024-11-04	2024-11-05
AE0000102C1F3E	Wilkins	2024-11-05	2024-11-06
AE0000102CDF46	Wilkins	2024-11-06	2024-11-08
AE0000102C6738	Wilkins	2024-11-08	2024-11-12
AE0000102C6330	Wilkins	2024-11-12	2024-11-13
AE0000102C6635	Wilkins	2024-11-13	2024-11-14
AE0000102C3A3C	Wilkins	2024-11-14	2024-11-15
AE0000102D132C	Wilkins	2024-11-15	2024-11-18
AE0000102C693A	Wilkins	2024-11-18	2024-11-19
AE0000102C502C	Wilkins	2024-11-19	2024-11-20
AE0000102C5433	Wilkins	2024-11-20	2024-11-21
AE0000102D1D42	Wilkins	2024-11-21	2024-11-22
AE0000102D0E3F	Wilkins	2024-11-27	2024-12-02
AE0000102C0831	Wilkins	2024-12-02	2024-12-03
AE0000102D112A	Wilkins	2024-12-03	2024-12-04
AE0000102C5C3C	Wilkins	2024-12-04	2024-12-05
AE0000102BED4A	Wilkins	2024-12-05	2024-12-06
AE0000102C4839	Wilkins	2024-12-06	2024-12-09 16:03:00
AE0000102C6231	Wilkins	2024-12-09 16:04:00	2024-12-10 19:40:00
AE0000102BDC4A	Wilkins	2024-12-10 19:41:00	2024-12-11 22:45:00
AE0000102B9C42	Wilkins	2024-12-11 22:46:00	2024-12-12 22:42:00
AE0000102BFD4C	Wilkins	2024-12-12 22:42:00	2024-12-13 18:50:00
AE0000102BFC41	Wilkins	2024-12-13 18:54:00	2024-12-16 17:54:00
AE0000102BD73C	Wilkins	2024-12-16 17:55:00	2024-12-17 19:46:00
AE0000102B7F48	Wilkins	2024-12-17 19:47:00	2024-12-18 20:07:00
AE0000102BFF48	Wilkins	2024-12-18 20:08:00	2024-12-19 19:21:00
AE0000102BA234	Wilkins	2024-12-19 19:21:00	2024-12-21 01:17:00
AE00000F52383C	Wilkins	2025-01-02 17:46:00	2025-01-03 18:46:00
AE00000F523031	Wilkins	2025-01-05 18:47:00	2025-01-06 15:39:00
AE00000F526F46	Wilkins	2025-01-06 15:40:00	2025-01-07 16:27:00
AE00000F528942	Wilkins	2025-01-07 16:28:00	2025-01-08 16:46:00
AE00000F526A45	Wilkins	2025-01-08 16:47:00	2025-01-09 17:39:00
AE00000F528640	Wilkins	2025-01-09 17:40:00	2025-01-10 19:01:00
AE00000F523A3F	Wilkins	2025-01-12 15:42:00	2025-01-13 16:17:00
AE00000F522F4E	Wilkins	2025-01-13 16:18:00	2025-01-14 17:04:00
AE00000F526236	Wilkins	2025-01-14 17:05:00	2025-01-15 16:27:00
AE00000F527B44	Wilkins	2025-01-15 16:28:00	2025-01-16 18:22:00
AE00000F524134	Wilkins	2025-01-16 18:23:00	2025-01-17 19:05:00
AE00000F52753E	Wilkins	2025-01-21 22:34:00	2025-01-22 21:49:00
AE00000F52693E	Wilkins	2025-01-22 21:50:00	2025-01-23 21:58:00
AE00000F52673E	Wilkins	2025-01-23 21:58:00	2025-01-24 22:16:00
AE00000F528540	Wilkins	2025-01-26 16:31:00	2025-01-27 15:29:00
AE00000F526C4C	Wilkins	2025-01-27 15:30:00	2025-01-28 19:16:00
AE0000102BB83C	Wilkins	2025-01-28 19:17:00	2025-01-29 18:59:00
AE00000F527035	Wilkins	2025-01-29 18:59:00	2025-01-30 23:21:00
AE00000F52833A	Wilkins	2025-01-30 23:22:00	2025-01-31 20:53:00
AE00000F528C43	Wilkins	2025-02-02 18:40:00	2025-02-03 18:45:00
AE00000F525B40	Wilkins	2025-02-03 18:48:00	2025-02-04 19:33:00
AE00000F52443A	Wilkins	2025-02-04 19:34:00	2025-02-05 19:06:00
AE00000F527C41	Wilkins	2025-02-05 19:07:00	2025-02-07 14:08:00
AE00000F526842	Wilkins	2025-02-09 19:35:00	2025-02-10 16:22:00
AE00000F52843D	Wilkins	2025-02-10 16:23:00	2025-02-11 18:18:00
AE00000F528036	Wilkins	2025-02-12 19:03:00	2025-02-13 20:46:00
AE00000F52653C	Wilkins	2025-02-17 16:29:00	2025-02-18 16:42:00
AE00000F526439	Wilkins	2025-02-18 16:43:00	2025-02-19 16:37:00
AE00000F525D48	Wilkins	2025-02-19 16:39:00	2025-02-20 19:34:00
AE00000F70483E	Wilkins	2025-02-20 19:34:00	2025-02-21 20:00:00
AE00000F705F44	Wilkins	2025-02-23 18:01:00	2025-02-24 17:38:00
AE00000F6F784E	Wilkins	2025-02-24 17:39:00	2025-02-25 18:48:00
AE00000F704032	Wilkins	2025-02-25 18:50:00	2025-02-26 18:20:00
AE00000F703233	Wilkins	2025-02-26 18:21:00	2025-02-27 16:20:00
AE00000F702B46	Wilkins	2025-02-27 16:20:00	2025-02-28 19:27:00
AE00000F706136	Wilkins	2025-03-03 00:14:00	2025-03-03 22:07:00
AE00000F689A4E	Wilkins	2025-03-03 22:08:00	2025-03-04 20:26:00
AE00000F704944	Wilkins	2025-03-04 20:27:00	2025-03-05 20:59:00
AE00000F6A0A4B	Wilkins	2025-03-05 21:01:00	2025-03-06 20:25:00
AE00000F704B3E	Wilkins	2025-03-06 20:26:00	2025-03-07 18:02:00
AE00000F70443A	Wilkins	2025-03-09 19:16:00	2025-03-10 15:30:00
AE00000F703132	Wilkins	2025-03-10 15:31:00	2025-03-11 18:03:00
AE00000F703031	Wilkins	2025-03-11 18:04:00	2025-03-12 17:35:00
AE00000F704336	Wilkins	2025-03-12 17:36:00	2025-03-13 20:27:00
AE00000F704A41	Wilkins	2025-03-13 20:27:00	2025-03-14 18:16:00
AE00000F4A4C49	Wilkins	2025-03-16 22:12:00	2025-03-17 14:53:00
AE00000F702C44	Wilkins	2025-03-17 14:54:00	2025-03-18 19:52:00
AE00000F4A8748	Wilkins	2025-03-18 19:53:00	2025-03-19 18:12:00
AE00000F704E44	Wilkins	2025-03-20 20:08:00	2025-03-21 19:02:00
AE00000F4A4A44	Wilkins	2025-03-23 20:59:00	2025-03-24 20:10:00
AE00000F4A823F	Wilkins	2025-03-24 20:11:00	2025-03-25 19:16:00
AE00000F4A8441	Wilkins	2025-03-25 19:17:00	2025-03-26 19:09:00
AE00000F4A6544	Wilkins	2025-03-26 19:09:00	2025-03-27 19:43:00
AE00000F4A603B	Wilkins	2025-03-27 19:44:00	2025-03-28 19:17:00
AE00000F4A5845	Wilkins	2025-03-30 20:18:00	2025-03-31 18:23:00
AE00000F4A8542	Wilkins	2025-03-31 18:24:00	2025-04-01 18:57:00
AE00000F4A4F50	Wilkins	2025-04-01 18:58:00	2025-04-02 18:12:00
AE00000F4A8647	Wilkins	2025-04-02 18:13:00	2025-04-04 18:39:00
AE00000F4A623E	Wilkins	2025-04-06 22:06:00	2025-04-07 18:40:00
AE00000F6EBE5D	Wilkins	2025-04-07 18:41:00	2025-04-08 20:15:00
AE00000F4A884B	Wilkins	2025-04-08 20:16:00	2025-04-09 16:57:00

### Sheet: CLC Location B
Cartridge Id	Sampler Name	Start Time	End Time
AE00001036A633	Miller	2024-10-23	2024-10-24
AE000010369936	Miller	2024-10-24	2024-10-25
AE000010369734	Miller	2024-10-25	2024-10-28
AE000010380A30	Miller	2024-10-28	2024-10-29
AE00001038352E	Miller	2024-10-29	2024-10-30
AE00000F51F342	Miller	2024-10-30	2024-10-31
AE00000F520C40	Miller	2024-10-31	2024-11-01
AE00000F52093C	Miller	2024-11-01	2024-11-05
AE00000F51C843	Miller	2024-11-04	2024-11-05
AE00000F520836	Miller	2024-11-05	2024-11-06
AE00000F51923A	Miller	2024-11-06	2024-11-08
AE00000F51BF4E	Miller	2024-11-08	2024-11-12
AE00000F51E643	Miller	2024-11-12	2024-11-13
AE00000F520536	Miller	2024-11-13	2024-11-14
AE00000F51B946	Miller	2024-11-14	2024-11-15
AE00000F520332	Miller	2024-11-15	2024-11-18
AE00000F51C13A	Miller	2024-11-18	2024-11-19
AE000010380B3A	Miller	2024-11-19	2024-11-20
AE000010369839	Miller	2024-11-20	2024-11-21
AE00000F520E3C	Miller	2024-11-21	2024-11-22
AE00001036AA40	Miller	2024-11-22	2024-11-25
AE000010380932	Miller	2024-11-25	2024-11-26
AE00000F51F546	Miller	2024-11-26	2024-11-27
AE000010382E38	Miller	2024-11-27	2024-12-02
AE00000F51C43E	Miller	2024-12-02	2024-12-03
AE00001036AC3C	Miller	2024-12-03	2024-12-04
AE000010380F36	Miller	2024-12-04	2024-12-05
AE00000F51EE56	Miller	2024-12-05	2024-12-06
AE00001036A433	Miller	2024-12-06	2024-12-09 16:08:00
AE00001036A532	Miller	2024-12-09 16:09:00	2024-12-10 19:43:00
AE00001037EB3C	Miller	2024-12-10 19:44:00	2024-12-11 22:48:00
AE00000F51C540	Miller	2024-12-11 22:51:00	2024-12-12 22:44:00
AE00000F51C23D	Miller	2024-12-12 22:45:00	2024-12-13 18:57:00
AE00000F51DC4B	Miller	2024-12-13 18:59:00	2024-12-16 17:57:00
AE00000F51ED4A	Miller	2024-12-16 17:57:00	2024-12-17 19:49:00
AE00000F51B841	Miller	2024-12-17 19:50:00	2024-12-18 20:10:00
AE00000F51E94C	Miller	2024-12-18 20:11:00	2024-12-19 19:24:00
AE00000F51F746	Miller	2024-12-19 19:24:00	2024-12-21 01:19:00
AE00000F51C63F	Miller	2025-01-02 17:48:00	2025-01-03 18:49:00
AE00000F51E340	Miller	2025-01-05 18:52:00	2025-01-06 15:43:00
AE00000F51FA4A	Miller	2025-01-06 15:44:00	2025-01-07 16:31:00
AE00000F51F645	Miller	2025-01-07 16:32:00	2025-01-08 16:49:00
AE00000F51F444	Miller	2025-01-08 16:50:00	2025-01-09 17:42:00
AE00000F51FC4F	Miller	2025-01-09 17:42:00	2025-01-10 19:11:00
AE00000F52D340	Miller	2025-01-12 15:45:00	2025-01-13 16:19:00
AE00000F52CD48	Miller	2025-01-14 17:07:00	2025-01-15 16:29:00
AE00000F52CF52	Miller	2025-01-15 16:30:00	2025-01-16 18:25:00
AE00000F52CC4B	Miller	2025-01-16 18:26:00	2025-01-17 19:06:00
AE00000F52DA48	Miller	2025-01-21 22:37:00	2025-01-22 21:53:00
AE00000F52D643	Miller	2025-01-22 21:54:00	2025-01-23 22:00:00
AE00000F52D442	Miller	2025-01-23 22:01:00	2025-01-24 22:17:00
AE00000F529642	Miller	2025-01-26 16:35:00	2025-01-27 15:32:00
AE00000F52CE54	Miller	2025-01-27 15:32:00	2025-01-28 19:19:00
AE00000F529744	Miller	2025-01-28 19:20:00	2025-01-29 19:01:00
AE00000F52D94C	Miller	2025-01-29 19:02:00	2025-01-30 23:24:00
AE00000F528D4E	Miller	2025-01-30 23:25:00	2025-01-31 20:55:00
AE00000F52D23E	Miller	2025-02-02 18:42:00	2025-02-03 18:54:00
AE00000F52953C	Miller	2025-02-03 18:56:00	2025-02-04 19:38:00
AE00000F52A038	Miller	2025-02-04 19:39:00	2025-02-05 19:09:00
AE00000F528F4A	Miller	2025-02-05 19:10:00	2025-02-09 19:42:00
AE00000F52D13C	Miller	2025-02-09 19:43:00	2025-02-10 16:27:00
AE00000F529138	Miller	2025-02-10 16:27:00	2025-02-11 18:28:00
AE00000F52943F	Miller	2025-02-11 18:29:00	2025-02-12 19:06:00
AE00000F52D544	Miller	2025-02-12 19:07:00	2025-02-13 20:51:00
AE00000F52D03B	Miller	2025-02-13 20:52:00	2025-02-14 19:05:00
AE00000F52CB4E	Miller	2025-02-17 16:32:00	2025-02-18 16:48:00
AE00000F52DD4A	Miller	2025-02-18 16:49:00	2025-02-19 16:29:00

### Sheet: Student Center
Cartridge ID	Sampler Name	Start Time	End Time
1495239211	Hulk	2024-10-15	2024-10-16
1495239213	Hulk	2024-10-16	2024-10-17
AE000010520629	Hulk	2024-10-17	2024-10-22
AE0000103A342D	Hulk	2024-10-22	2024-10-24
AE0000103AA53A	Hulk	2024-10-24	2024-10-25
AE0000103B2029	Hulk	2024-10-25	2024-10-29
AE0000103B522F	Hulk	2024-10-29	2024-10-30
AE0000103B3636	Hulk	2024-10-30	2024-11-01
AE0000103B3934	Hulk	2024-11-01	2024-11-05
AE0000103A6938	Hulk	2024-11-05 16:57:00	2024-11-07 19:52:00
AE0000103A0936	Hulk	2024-11-07 19:53:00	2024-11-08 19:32:00
AE0000103A6633	Hulk	2024-11-08 19:33:00	2024-11-11 15:18:00
AE0000103B2B38	Hulk	2024-11-11 15:19:00	2024-11-13 18:49:00
AE0000103A232E	Hulk	2024-11-13 18:51:00	2024-11-15 20:38:00
AE0000103B232C	Hulk	2024-11-15 20:39:00	2024-11-18 22:14:00
AE000010426E39	Hulk	2024-11-18 22:15:00	2024-11-20 22:25:00
AE0000103A5631	Hulk	2024-11-20 22:25:00	2024-11-22 20:18:00
AE0000103A4636	Hulk	2024-11-22 20:19:00	2024-11-25 15:08:00
AE000010419D3E	Hulk	2024-11-25 15:09:00	2024-12-01 21:49:00
AE0000103A3835	Hulk	2024-12-01 21:50:00	2024-12-04 18:23:00
AE000010418F3A	Hulk	2024-12-04 18:24:00	2024-12-06 19:36:00
AE0000103A4D44	Hulk	2024-12-06 19:36:00	2024-12-09 18:14:00
AE0000103A5B3C	Hulk	2024-12-09 18:15:00	2024-12-11 21:03:00
AE0000103A132C	Hulk	2024-12-11 21:03:00	2024-12-13 21:11:00
AE0000103A2028	Hulk	2024-12-13 21:12:00	2024-12-18 15:44:00
AE0000103AFE4A	Hulk	2024-12-18 15:44:00	2025-01-02 18:36:00
AE0000103A1E3D	Hulk	2025-01-13 15:39:00	2025-01-17 16:37:00
AE0000103A4C38	Hulk	2025-01-17 16:37:00	2025-01-21 18:58:00
AE0000103B302A	Hulk	2025-01-24 23:51:00	2025-01-27 19:46:00
AE00001082C639	Hulk	2025-01-27 19:47:00	2025-01-30 23:15:00
AE000010419F3C	Hulk	2025-01-30 23:15:00	2025-02-03 23:41:00
AE000010825736	Hulk	2025-02-03 23:42:00	2025-02-05 22:34:00
AE00001082FA41	Hulk	2025-02-05 22:35:00	2025-02-08 23:21:00
AE000010837B3C	Hulk	2025-02-08 23:21:00	2025-02-11 14:49:00
AE000010830932	Hulk	2025-02-11 14:49:00	2025-02-14 14:17:00
AE000010839330	Hulk	2025-02-14 14:18:00	2025-02-17 22:32:00
AE000010838C3C	Hulk	2025-02-17 22:33:00	2025-02-21 20:36:00
AE000010831B30	Hulk	2025-02-21 20:36:00	2025-02-24 21:57:00
AE000010834A38	Hulk	2025-02-24 21:57:00	2025-02-26 23:18:00
AE000010839231	Hulk	2025-02-26 23:19:00	2025-03-03 22:22:00
AE000010837330	Hulk	2025-03-03 22:23:00	2025-03-05 20:29:00
AE000010838A40	Hulk	2025-03-05 20:29:00	2025-03-10 21:27:00
AE000010863C38	Hulk	2025-03-10 21:28:00	2025-03-14 13:49:00
AE00001085793A	Hulk	2025-03-14 13:50:00	2025-03-18 21:30:00

### Sheet: Courthouse
Cartridge Id	Sampler Name	Start Time	End Time
AE0000103B1E3F	Capt America	2024-12-06	2024-12-10 17:26:00
AE00001051E435	Capt. America	2024-12-10	2024-12-16
AE000010518734	Capt. America	2024-12-16	2024-12-18
AE0001051D633	Capt. America	2024-12-18	2024-12-20
AE00001051BE43	Capt. America	2024-12-20	2025-01-15
AE000010526936	Capt. America	2025-01-15	2025-01-17
AE000010518630	Capt. America	2025-01-17	2025-01-18
AE00001051D532	Capt. America	2025-01-18	2025-01-22
AE000010518831	Capt. America	2025-01-22	2025-01-31
AE000010520526	Capt. America	2025-01-31	2025-02-04
AE00001051FE3C	Capt. America	2025-02-04	2025-02-07
AE000010524A30	Capt. America	2025-02-07	2025-02-11
AE000010521B34	Capt. America	2025-02-11	2025-02-14
AE000010523D36	Capt. America	2025-02-14	2025-02-21
AE00001052682F	Capt. America	2025-02-21	2025-02-26
AE00001086312C	Capt. America	2025-02-26	2025-03-05
AE000010838B3E	Capt. America	2025-03-05	2025-03-11
AE000010524932	Capt. America	2025-03-11	2025-03-14
