## Supplementary material for "Point-of-Care Air Surveillance of Respiratory Pathogens Using the GeneXpert® System": Supplementary Table 3.xlsx

### Sheet: Percentages per city
Madison CLC Location A and B	Postives	Total samples	Percentage
SARS-CoV-2	117	219	0.534247
Influenza A1	33	219	0.150685
Influenza A2	9	219	0.0410959
Influenza B	17	219	0.0776256
RSV	5	219	0.0228311
Columbia Locations	Postives	Total samples	Percentage
SARS-CoV-2	46	62	0.741935
Influenza A1	20	62	0.322581
Influenza A2	10	62	0.16129
Influenza B	0	62	0
RSV	0	62	0

### Sheet: Location percentages
Madison CLC Location A	Postives	Total samples	Percentage
SARS-CoV-2	108	152	0.710526
Influenza A1	31	152	0.203947
Influenza A2	9	152	0.0592105
Influenza B	17	152	0.111842
RSV	4	152	0.0263158
Madison CLC Location B	Postives	Total samples	Percentage
SARS-CoV-2	9	67	0.134328
Influenza A1	2	67	0.0298507
Influenza A2	0	67	0
Influenza B	0	67	0
RSV	1	67	0.0149254
Columbia Student Center	Postives	Total samples	Percentage
SARS-CoV-2	31	44	0.704545
Influenza A1	10	44	0.227273
Influenza A2	5	44	0.113636
Influenza B	0	44	0
RSV	0	44	0
Columbia Courthouse	Postives	Total samples	Percentage
SARS-CoV-2	15	18	0.833333
Influenza A1	10	18	0.555556
Influenza A2	5	18	0.277778
Influenza B	0	18	0
RSV	0	18	0
