## Supplementary material for "Point-of-Care Air Surveillance of Respiratory Pathogens Using the GeneXpert® System": Supplementary Table 4.xlsx

### Sheet: SARS-CoV-2
Šídák's multiple comparisons test	Predicted (LS) Mean diff.	95.00% CI of diff.	Below threshold?	Summary	Adjusted P Value
Single SARS - Mixed SARS
0.0	5.329e-15	-20.05 to 20.05	No	ns	>0.9999
0	2.132e-14	-20.05 to 20.05	No	ns	>0.9999
10	5.329e-15	-20.05 to 20.05	No	ns	>0.9999
100	-21.16	-41.21 to -1.116	Yes	*	0.0342
1000	1.087	-18.96 to 21.13	No	ns	>0.9999

### Sheet: Influenza A
Tukey's multiple comparisons test	Predicted (LS) Mean diff.	95.00% CI of diff.	Below threshold?	Summary	Adjusted P Value
0 genome copies
Mixed Flu A1 vs. Mixed Flu A2	3.553e-15	-13.27 to 13.27	No	ns	>0.9999
Mixed Flu A1 vs. Single Flu A1	3.553e-15	-11.49 to 11.49	No	ns	>0.9999
Mixed Flu A1 vs. Single Flu A2	2.132e-14	-11.49 to 11.49	No	ns	>0.9999
Mixed Flu A2 vs. Single Flu A1	0	-11.49 to 11.49	No	ns	>0.9999
Mixed Flu A2 vs. Single Flu A2	1.776e-14	-11.49 to 11.49	No	ns	>0.9999
Single Flu A1 vs. Single Flu A2	1.776e-14	-9.383 to 9.383	No	ns	>0.9999
0 genome copies
Mixed Flu A1 vs. Mixed Flu A2	7.105e-15	-13.27 to 13.27	No	ns	>0.9999
Mixed Flu A1 vs. Single Flu A1	7.105e-15	-11.49 to 11.49	No	ns	>0.9999
Mixed Flu A1 vs. Single Flu A2	7.105e-15	-11.49 to 11.49	No	ns	>0.9999
Mixed Flu A2 vs. Single Flu A1	0	-11.49 to 11.49	No	ns	>0.9999
Mixed Flu A2 vs. Single Flu A2	0	-11.49 to 11.49	No	ns	>0.9999
Single Flu A1 vs. Single Flu A2	0	-9.383 to 9.383	No	ns	>0.9999
10 genome copies
Mixed Flu A1 vs. Mixed Flu A2	14.9	1.630 to 28.17	Yes	*	0.0225
Mixed Flu A1 vs. Single Flu A1	-1.65	-13.14 to 9.842	No	ns	0.9803
Mixed Flu A1 vs. Single Flu A2	36.25	24.76 to 47.74	Yes	****	<0.0001
Mixed Flu A2 vs. Single Flu A1	-16.55	-28.04 to -5.058	Yes	**	0.0022
Mixed Flu A2 vs. Single Flu A2	21.35	9.858 to 32.84	Yes	****	<0.0001
Single Flu A1 vs. Single Flu A2	37.9	28.52 to 47.28	Yes	****	<0.0001
100 genome copies
Mixed Flu A1 vs. Mixed Flu A2	-3.75	-17.02 to 9.520	No	ns	0.8729
Mixed Flu A1 vs. Single Flu A1	-0.325	-11.82 to 11.17	No	ns	0.9998
Mixed Flu A1 vs. Single Flu A2	-3.225	-14.72 to 8.267	No	ns	0.8752
Mixed Flu A2 vs. Single Flu A1	3.425	-8.067 to 14.92	No	ns	0.8545
Mixed Flu A2 vs. Single Flu A2	0.525	-10.97 to 12.02	No	ns	0.9993
Single Flu A1 vs. Single Flu A2	-2.9	-12.28 to 6.483	No	ns	0.8407
1000 genome copies
Mixed Flu A1 vs. Mixed Flu A2	-3.25	-16.52 to 10.02	No	ns	0.9126
Mixed Flu A1 vs. Single Flu A1	-3.5	-14.99 to 7.992	No	ns	0.8464
Mixed Flu A1 vs. Single Flu A2	-3.875	-15.37 to 7.617	No	ns	0.8029
Mixed Flu A2 vs. Single Flu A1	-0.25	-11.74 to 11.24	No	ns	>0.9999
Mixed Flu A2 vs. Single Flu A2	-0.625	-12.12 to 10.87	No	ns	0.9989
Single Flu A1 vs. Single Flu A2	-0.375	-9.758 to 9.008	No	ns	0.9996
