## Supplementary material for "Point-of-Care Air Surveillance of Respiratory Pathogens Using the GeneXpert® System": Supplementary Table 5.xlsx

### Sheet: SARS-CoV-2
Šídák's multiple comparisons test	Predicted (LS) Mean diff.	95.00% CI of diff.	Below threshold?	Summary	Adjusted P Value
Single SARS - All virus mixed SARS
0 genome copies	0	-13.76 to 13.76	No	ns	>0.9999
1 genome copies	0	-13.76 to 13.76	No	ns	>0.9999
10 genome copies	0	-13.76 to 13.76	No	ns	>0.9999
100 genome copies	-18.06	-31.83 to -4.298	Yes	**	0.0049
1000 genome copies	2.138	-11.63 to 15.90	No	ns	0.9967

### Sheet: Influenza A
Tukey's multiple comparisons test	Mean diff.	95.00% CI of diff.	Below threshold?	Summary	Adjusted P Value
0 genome copies
Single Flu A1 vs. Single Flu A2	11.25	-7.434 to 29.93	No	ns	0.3914
Single Flu A1 vs. All virus mix Influenza A1	11.25	-7.434 to 29.93	No	ns	0.3914
Single Flu A1 vs. All virus mix Influenza A2	11.25	-7.434 to 29.93	No	ns	0.3914
Single Flu A2 vs. All virus mix Influenza A1	0	-18.68 to 18.68	No	ns	>0.9999
Single Flu A2 vs. All virus mix Influenza A2	0	-18.68 to 18.68	No	ns	>0.9999
All virus mix Influenza A1 vs. All virus mix Influenza A2	0	-18.68 to 18.68	No	ns	>0.9999
1 genome copies
Single Flu A1 vs. Single Flu A2	21.33	2.641 to 40.01	Yes	*	0.0191
Single Flu A1 vs. All virus mix Influenza A1	10.7	-7.984 to 29.38	No	ns	0.4361
Single Flu A1 vs. All virus mix Influenza A2	21.33	2.641 to 40.01	Yes	*	0.0191
Single Flu A2 vs. All virus mix Influenza A1	-10.63	-29.31 to 8.059	No	ns	0.4423
Single Flu A2 vs. All virus mix Influenza A2	0	-18.68 to 18.68	No	ns	>0.9999
All virus mix Influenza A1 vs. All virus mix Influenza A2	10.63	-8.059 to 29.31	No	ns	0.4423
10 genome copies
Single Flu A1 vs. Single Flu A2	37.9	19.22 to 56.58	Yes	****	<0.0001
Single Flu A1 vs. All virus mix Influenza A1	1.55	-17.13 to 20.23	No	ns	0.9962
Single Flu A1 vs. All virus mix Influenza A2	7.55	-11.13 to 26.23	No	ns	0.7103
Single Flu A2 vs. All virus mix Influenza A1	-36.35	-55.03 to -17.67	Yes	****	<0.0001
Single Flu A2 vs. All virus mix Influenza A2	-30.35	-49.03 to -11.67	Yes	***	0.0004
All virus mix Influenza A1 vs. All virus mix Influenza A2	6	-12.68 to 24.68	No	ns	0.831
100 genome copies
Single Flu A1 vs. Single Flu A2	-2.9	-21.58 to 15.78	No	ns	0.9765
Single Flu A1 vs. All virus mix Influenza A1	2.025	-16.66 to 20.71	No	ns	0.9917
Single Flu A1 vs. All virus mix Influenza A2	-0.975	-19.66 to 17.71	No	ns	0.9991
Single Flu A2 vs. All virus mix Influenza A1	4.925	-13.76 to 23.61	No	ns	0.898
Single Flu A2 vs. All virus mix Influenza A2	1.925	-16.76 to 20.61	No	ns	0.9929
All virus mix Influenza A1 vs. All virus mix Influenza A2	-3	-21.68 to 15.68	No	ns	0.9741
1000 genome copies
Single Flu A1 vs. Single Flu A2	-0.375	-19.06 to 18.31	No	ns	>0.9999
Single Flu A1 vs. All virus mix Influenza A1	4.125	-14.56 to 22.81	No	ns	0.9367
Single Flu A1 vs. All virus mix Influenza A2	1.175	-17.51 to 19.86	No	ns	0.9983
Single Flu A2 vs. All virus mix Influenza A1	4.5	-14.18 to 23.18	No	ns	0.9198
Single Flu A2 vs. All virus mix Influenza A2	1.55	-17.13 to 20.23	No	ns	0.9962
All virus mix Influenza A1 vs. All virus mix Influenza A2	-2.95	-21.63 to 15.73	No	ns	0.9753

### Sheet: Influenza B
Šídák's multiple comparisons test	Predicted (LS) Mean diff.	95.00% CI of diff.	Below threshold?	Summary	Adjusted P Value
single influenza B - All virus mixed Influenza B
0 genome copies	0	-19.07 to 19.07	No	ns	>0.9999
1 genome copies	9.55	-9.515 to 28.62	No	ns	0.6275
10 genome copies	-0.125	-20.72 to 20.47	No	ns	>0.9999
100 genome copies	-0.35	-19.42 to 18.72	No	ns	>0.9999
1000 genome copies	-1.825	-20.89 to 17.24	No	ns	0.9996

### Sheet: RSV
Šídák's multiple comparisons test	Mean diff.	95.00% CI of diff.	Below threshold?	Summary	Adjusted P Value
single RSV - All virus mixed RSV
0 genome copies	0	-11.70 to 11.70	No	ns	>0.9999
1 genome copies	0	-11.70 to 11.70	No	ns	>0.9999
10 genome copies	-11.03	-22.72 to 0.6715	No	ns	0.0722
100 genome copies	1.55	-10.15 to 13.25	No	ns	0.9982
1000 genome copies	0.1	-11.60 to 11.80	No	ns	>0.9999
