## Supplementary material for "Point-of-Care Air Surveillance of Respiratory Pathogens Using the GeneXpert® System": Supplementary Table 6.xlsx

### Sheet: Sheet1
Virus Targets	Cepheid_Cutoff	N_samples	Prevalence_pct	True_Positives	False_Positives	False_Negatives	True_Negatives	Sensitivity_pct	Sensitivity_95CI_lower	Sensitivity_95CI_upper	Specificity_pct	Specificity_95CI_lower	Specificity_95CI_upper	PPV_pct	PPV_95CI_lower	PPV_95CI_upper	NPV_pct	NPV_95CI_lower	NPV_95CI_upper	F1_Score	Cohen_Kappa	Kappa_pvalue	Matthews Correlation Coefficient	Youden Index (J)	McNemar_pvalue
SARS-CoV-2 (Wisconsin)	45	129	66.67	57	7	29	36	66.28	55.78	75.38	83.72	70.03	91.88	89.06	79.1	94.6	55.38	43.34	66.83	0.76	0.443	8.58944e-08	0.471	0.5	0.000465258
SARS-CoV-2 (Wisconsin)	44	129	66.67	54	7	32	36	62.79	52.23	72.25	83.72	70.03	91.88	88.52	78.16	94.33	52.94	41.24	64.33	0.735	0.406	6.10292e-07	0.439	0.4651	0.000121502
SARS-CoV-2 (Wisconsin)	43	129	66.67	51	7	35	36	59.3	48.74	69.07	83.72	70.03	91.88	87.93	77.12	94.03	50.7	39.34	62	0.708	0.37	3.64586e-06	0.408	0.4302	3.09732e-05
SARS-CoV-2 (Wisconsin)	42	129	66.67	42	5	44	38	48.84	38.55	59.22	88.37	75.52	94.93	89.36	77.41	95.37	46.34	35.95	57.06	0.632	0.303	3.47686e-05	0.364	0.3721	5.68069e-08
SARS-CoV-2 (Wisconsin)	41	129	66.67	36	4	50	39	41.86	32	52.42	90.7	78.4	96.32	90	76.95	96.04	43.82	33.98	54.17	0.571	0.257	0.000163978	0.332	0.3256	9.1413e-10
SARS-CoV-2 (Wisconsin)	40	129	66.67	30	4	56	39	34.88	25.65	45.41	90.7	78.4	96.32	88.24	73.38	95.33	41.05	31.7	51.1	0.5	0.196	0.0018781	0.274	0.2558	4.57736e-11
SARS-CoV-2 (Wisconsin)	39	129	66.67	23	2	63	41	26.74	18.53	36.95	95.35	84.54	98.72	92	75.03	97.78	39.42	30.57	49.03	0.414	0.163	0.00276624	0.263	0.2209	9.91091e-14
SARS-CoV-2 (Wisconsin)	38	129	66.67	12	1	74	42	13.95	8.17	22.82	97.67	87.94	99.59	92.31	66.69	98.63	36.21	28.03	45.27	0.242	0.082	0.0386272	0.182	0.1162	9.2651e-17
SARS-CoV-2 (Wisconsin)	37	129	66.67	6	1	80	42	6.98	3.24	14.4	97.67	87.94	99.59	85.71	48.69	97.43	34.43	26.59	43.22	0.129	0.032	0.271643	0.097	0.0465	4.44955e-18
SARS-CoV-2 (Missouri)	45	62	61.29	33	14	5	10	86.84	72.67	94.25	41.67	24.47	61.17	70.21	56.02	81.35	66.67	41.71	84.82	0.776	0.306	0.0106752	0.324	0.2851	0.0664574
SARS-CoV-2 (Missouri)	44	62	61.29	32	14	6	10	84.21	69.58	92.56	41.67	24.47	61.17	69.57	55.19	80.92	62.5	38.64	81.52	0.762	0.276	0.0233201	0.288	0.2588	0.117525
SARS-CoV-2 (Missouri)	43	62	61.29	31	14	7	10	81.58	66.58	90.78	41.67	24.47	61.17	68.89	54.33	80.47	58.82	36.01	78.39	0.747	0.246	0.0456628	0.254	0.2325	0.19043
SARS-CoV-2 (Missouri)	42	62	61.29	31	14	7	10	81.58	66.58	90.78	41.67	24.47	61.17	68.89	54.33	80.47	58.82	36.01	78.39	0.747	0.246	0.0456628	0.254	0.2325	0.19043
SARS-CoV-2 (Missouri)	41	62	61.29	29	9	9	15	76.32	60.79	87.01	62.5	42.71	78.84	76.32	60.79	87.01	62.5	42.71	78.84	0.763	0.388	0.00224043	0.388	0.3882	1
SARS-CoV-2 (Missouri)	40	62	61.29	25	9	13	15	65.79	49.89	78.79	62.5	42.71	78.84	73.53	56.88	85.4	53.57	35.81	70.47	0.694	0.274	0.0292414	0.277	0.2829	0.522431
SARS-CoV-2 (Missouri)	39	62	61.29	21	8	17	16	55.26	39.71	69.85	66.67	46.71	82.03	72.41	54.28	85.3	48.48	32.5	64.78	0.627	0.205	0.0918595	0.214	0.2193	0.109599
SARS-CoV-2 (Missouri)	38	62	61.29	14	4	24	20	36.84	23.38	52.72	83.33	64.15	93.32	77.78	54.78	91	45.45	31.71	59.93	0.5	0.175	0.0882462	0.216	0.2017	0.000329839
SARS-CoV-2 (Missouri)	37	62	61.29	6	1	32	23	15.79	7.44	30.42	95.83	79.76	99.26	85.71	48.69	97.43	41.82	29.74	54.97	0.267	0.094	0.158967	0.179	0.1162	1.76686e-07
IAV A1	40	62	22.58	12	9	2	39	85.71	60.06	95.99	81.25	68.06	89.81	57.14	36.55	75.53	95.12	83.86	98.65	0.686	0.569	3.1892e-06	0.592	0.6696	0.0704404
IAV A1	39	62	22.58	11	8	3	40	78.57	52.41	92.43	83.33	70.42	91.3	57.89	36.28	76.86	93.02	81.39	97.6	0.667	0.55	9.83702e-06	0.561	0.619	0.2278
IAV A1	38	62	22.58	10	6	4	42	71.43	45.35	88.28	87.5	75.3	94.14	62.5	38.64	81.52	91.3	79.68	96.57	0.667	0.561	9.26243e-06	0.563	0.5893	0.75183
IAV A1	37	62	22.58	10	4	4	44	71.43	45.35	88.28	91.67	80.45	96.71	71.43	45.35	88.28	91.67	80.45	96.71	0.714	0.631	6.76037e-07	0.631	0.631	1
IAV A2	40	62	22.58	7	3	7	45	50	26.8	73.2	93.75	83.16	97.85	70	39.68	89.22	86.54	74.73	93.32	0.583	0.487	8.99825e-05	0.497	0.4375	0.342782
IAV A2	39	62	22.58	7	2	7	46	50	26.8	73.2	95.83	86.02	98.85	77.78	45.26	93.68	86.79	75.16	93.45	0.609	0.525	1.83944e-05	0.544	0.4583	0.182422
IAV A2	38	62	22.58	5	2	9	46	35.71	16.34	61.24	95.83	86.02	98.85	71.43	35.89	91.78	83.64	71.74	91.14	0.476	0.383	0.00103134	0.417	0.3154	0.0704404
IAV A2	37	62	22.58	3	1	11	47	21.43	7.57	47.59	97.92	89.1	99.63	75	30.06	95.44	81.03	69.15	89.07	0.333	0.259	0.00952947	0.329	0.1935	0.00937477

### Sheet: Sheet2
Virus Targets	Intercept	RT-qPCR effect size	AUC
SARS-CoV-2(Missouri)	2.8726	-0.0258	0.7262
SARS-CoV-2(Wisconsin)	2.0037	-0.0374	0.8093
Mizzou & Wisconsin	1.99	-0.0282	0.7269
IAV A1	3.7633	-0.0529	0.7666
IAV A2	1.653	-0.0443	0.7962
