## Supplementary material for "Point-of-Care Air Surveillance of Respiratory Pathogens Using the GeneXpert® System": Supplementary Table 9.xlsx

### Sheet: data
Cartridge Id	Sampler Name	Facility Name	Assay Target	Assay System	Start Time	End Time	Hours Run	Qualitative Result	Average Result	Detection Assay
1495239211	Hulk	Marc Johnson	SPC	XPRS4PLEX-10	2024-10-15 19:52:00	2024-10-16 19:52:00	24	Positive	28.8	CepheidXpertXpress_SPC
1495239211	Hulk	Marc Johnson	Influenza A virus - 1	XPRS4PLEX-10	2024-10-15 19:52:00	2024-10-16 19:52:00	24	Negative	99	CepheidXpertXpress_IAV_1
1495239211	Hulk	Marc Johnson	Influenza A virus - 2	XPRS4PLEX-10	2024-10-15 19:52:00	2024-10-16 19:52:00	24	Negative	99	CepheidXpertXpress_IAV_2
1495239211	Hulk	Marc Johnson	Influenza B virus	XPRS4PLEX-10	2024-10-15 19:52:00	2024-10-16 19:52:00	24	Negative	99	CepheidXpertXpress_IBV
1495239211	Hulk	Marc Johnson	Respiratory syncytial virus	XPRS4PLEX-10	2024-10-15 19:52:00	2024-10-16 19:52:00	24	Negative	99	CepheidXpertXpress_RSV
1495239211	Hulk	Marc Johnson	SARS-CoV-2	XPRS4PLEX-10	2024-10-15 19:52:00	2024-10-16 19:52:00	24	Negative	99	CepheidXpertXpress_SARS-CoV-2
1495239213	Hulk	Marc Johnson	SPC	XPRS4PLEX-10	2024-10-16 19:52:00	2024-10-17 19:52:00	24	Positive	28.7	CepheidXpertXpress_SPC
1495239213	Hulk	Marc Johnson	Influenza A virus - 1	XPRS4PLEX-10	2024-10-16 19:52:00	2024-10-17 19:52:00	24	Negative	99	CepheidXpertXpress_IAV_1
1495239213	Hulk	Marc Johnson	Influenza A virus - 2	XPRS4PLEX-10	2024-10-16 19:52:00	2024-10-17 19:52:00	24	Negative	99	CepheidXpertXpress_IAV_2
1495239213	Hulk	Marc Johnson	Influenza B virus	XPRS4PLEX-10	2024-10-16 19:52:00	2024-10-17 19:52:00	24	Negative	99	CepheidXpertXpress_IBV
1495239213	Hulk	Marc Johnson	Respiratory syncytial virus	XPRS4PLEX-10	2024-10-16 19:52:00	2024-10-17 19:52:00	24	Negative	99	CepheidXpertXpress_RSV
1495239213	Hulk	Marc Johnson	SARS-CoV-2	XPRS4PLEX-10	2024-10-16 19:52:00	2024-10-17 19:52:00	24	Negative	99	CepheidXpertXpress_SARS-CoV-2
AE000010520629	Hulk	Marc Johnson	SARS-CoV-2	XPRS4PLEX-10	2024-10-17 16:57:00	2024-10-25 19:43:00	194.8	Negative	99	CepheidXpertXpress_SARS-CoV-2
AE000010520629	Hulk	Marc Johnson	Influenza A virus - 1	XPRS4PLEX-10	2024-10-17 16:57:00	2024-10-25 19:43:00	194.8	Negative	99	CepheidXpertXpress_IAV_1
AE000010520629	Hulk	Marc Johnson	Influenza A virus - 2	XPRS4PLEX-10	2024-10-17 16:57:00	2024-10-25 19:43:00	194.8	Negative	99	CepheidXpertXpress_IAV_2
AE000010520629	Hulk	Marc Johnson	SPC	XPRS4PLEX-10	2024-10-17 16:57:00	2024-10-25 19:43:00	194.8	Positive	29.2	CepheidXpertXpress_SPC
AE000010520629	Hulk	Marc Johnson	Influenza B virus	XPRS4PLEX-10	2024-10-17 16:57:00	2024-10-25 19:43:00	194.8	Negative	99	CepheidXpertXpress_IBV
AE000010520629	Hulk	Marc Johnson	Respiratory syncytial virus	XPRS4PLEX-10	2024-10-17 16:57:00	2024-10-25 19:43:00	194.8	Negative	99	CepheidXpertXpress_RSV
AE0000103A342D	Hulk	Marc Johnson	Respiratory syncytial virus	XPRS4PLEX-10	2024-10-21 10:00:00	2024-10-24 20:32:00	82.5	Negative	99	CepheidXpertXpress_RSV
AE0000103A342D	Hulk	Marc Johnson	Influenza A virus - 1	XPRS4PLEX-10	2024-10-21 10:00:00	2024-10-24 20:32:00	82.5	Negative	99	CepheidXpertXpress_IAV_1
AE0000103A342D	Hulk	Marc Johnson	Influenza A virus - 2	XPRS4PLEX-10	2024-10-21 10:00:00	2024-10-24 20:32:00	82.5	Negative	99	CepheidXpertXpress_IAV_2
AE0000103A342D	Hulk	Marc Johnson	Influenza B virus	XPRS4PLEX-10	2024-10-21 10:00:00	2024-10-24 20:32:00	82.5	Negative	99	CepheidXpertXpress_IBV
AE0000103A342D	Hulk	Marc Johnson	SARS-CoV-2	XPRS4PLEX-10	2024-10-21 10:00:00	2024-10-24 20:32:00	82.5	Positive	38.7	CepheidXpertXpress_SARS-CoV-2
AE0000103A342D	Hulk	Marc Johnson	SPC	XPRS4PLEX-10	2024-10-21 10:00:00	2024-10-24 20:32:00	82.5	Positive	29.3	CepheidXpertXpress_SPC
AE0000103AA53A	Hulk	Marc Johnson	Influenza A virus - 1	XPRS4PLEX-10	2024-10-24 10:00:00	2024-10-25 19:52:00	33.9	Negative	99	CepheidXpertXpress_IAV_1
AE0000103AA53A	Hulk	Marc Johnson	SARS-CoV-2	XPRS4PLEX-10	2024-10-24 10:00:00	2024-10-25 19:52:00	33.9	Positive	42	CepheidXpertXpress_SARS-CoV-2
AE0000103AA53A	Hulk	Marc Johnson	Respiratory syncytial virus	XPRS4PLEX-10	2024-10-24 10:00:00	2024-10-25 19:52:00	33.9	Negative	99	CepheidXpertXpress_RSV
AE0000103AA53A	Hulk	Marc Johnson	Influenza B virus	XPRS4PLEX-10	2024-10-24 10:00:00	2024-10-25 19:52:00	33.9	Negative	99	CepheidXpertXpress_IBV
AE0000103AA53A	Hulk	Marc Johnson	Influenza A virus - 2	XPRS4PLEX-10	2024-10-24 10:00:00	2024-10-25 19:52:00	33.9	Negative	99	CepheidXpertXpress_IAV_2
AE0000103AA53A	Hulk	Marc Johnson	SPC	XPRS4PLEX-10	2024-10-24 10:00:00	2024-10-25 19:52:00	33.9	Positive	29.2	CepheidXpertXpress_SPC
AE0000103B2029	Hulk	Marc Johnson	Influenza A virus - 1	XPRS4PLEX-10	2024-10-25 19:52:00	2024-10-29 19:52:00	96	Negative	99	CepheidXpertXpress_IAV_1
AE0000103B2029	Hulk	Marc Johnson	SPC	XPRS4PLEX-10	2024-10-25 19:52:00	2024-10-29 19:52:00	96	Positive	29.4	CepheidXpertXpress_SPC
AE0000103B2029	Hulk	Marc Johnson	SARS-CoV-2	XPRS4PLEX-10	2024-10-25 19:52:00	2024-10-29 19:52:00	96	Positive	32.6	CepheidXpertXpress_SARS-CoV-2
AE0000103B2029	Hulk	Marc Johnson	Respiratory syncytial virus	XPRS4PLEX-10	2024-10-25 19:52:00	2024-10-29 19:52:00	96	Negative	99	CepheidXpertXpress_RSV
AE0000103B2029	Hulk	Marc Johnson	Influenza B virus	XPRS4PLEX-10	2024-10-25 19:52:00	2024-10-29 19:52:00	96	Negative	99	CepheidXpertXpress_IBV
AE0000103B2029	Hulk	Marc Johnson	Influenza A virus - 2	XPRS4PLEX-10	2024-10-25 19:52:00	2024-10-29 19:52:00	96	Negative	99	CepheidXpertXpress_IAV_2
AE0000103B522F	Hulk	Marc Johnson	SPC	XPRS4PLEX-10	2024-10-29 17:00:00	2024-10-30 20:19:00	27.3	Positive	28.8	CepheidXpertXpress_SPC
AE0000103B522F	Hulk	Marc Johnson	Influenza A virus - 2	XPRS4PLEX-10	2024-10-29 17:00:00	2024-10-30 20:19:00	27.3	Negative	99	CepheidXpertXpress_IAV_2
AE0000103B522F	Hulk	Marc Johnson	Influenza B virus	XPRS4PLEX-10	2024-10-29 17:00:00	2024-10-30 20:19:00	27.3	Negative	99	CepheidXpertXpress_IBV
AE0000103B522F	Hulk	Marc Johnson	Respiratory syncytial virus	XPRS4PLEX-10	2024-10-29 17:00:00	2024-10-30 20:19:00	27.3	Negative	99	CepheidXpertXpress_RSV
AE0000103B522F	Hulk	Marc Johnson	SARS-CoV-2	XPRS4PLEX-10	2024-10-29 17:00:00	2024-10-30 20:19:00	27.3	Positive	36.3	CepheidXpertXpress_SARS-CoV-2
AE0000103B522F	Hulk	Marc Johnson	Influenza A virus - 1	XPRS4PLEX-10	2024-10-29 17:00:00	2024-10-30 20:19:00	27.3	Negative	99	CepheidXpertXpress_IAV_1
AE0000103B3636	Hulk	Marc Johnson	Influenza A virus - 1	XPRS4PLEX-10	2024-10-30 10:00:00	2024-11-01 21:07:00	59.1	Negative	99	CepheidXpertXpress_IAV_1
AE0000103B3636	Hulk	Marc Johnson	Influenza A virus - 2	XPRS4PLEX-10	2024-10-30 10:00:00	2024-11-01 21:07:00	59.1	Negative	99	CepheidXpertXpress_IAV_2
AE0000103B3636	Hulk	Marc Johnson	Influenza B virus	XPRS4PLEX-10	2024-10-30 10:00:00	2024-11-01 21:07:00	59.1	Negative	99	CepheidXpertXpress_IBV
AE0000103B3636	Hulk	Marc Johnson	Respiratory syncytial virus	XPRS4PLEX-10	2024-10-30 10:00:00	2024-11-01 21:07:00	59.1	Negative	99	CepheidXpertXpress_RSV
AE0000103B3636	Hulk	Marc Johnson	SARS-CoV-2	XPRS4PLEX-10	2024-10-30 10:00:00	2024-11-01 21:07:00	59.1	Positive	37.3	CepheidXpertXpress_SARS-CoV-2
AE0000103B3636	Hulk	Marc Johnson	SPC	XPRS4PLEX-10	2024-10-30 10:00:00	2024-11-01 21:07:00	59.1	Positive	28.7	CepheidXpertXpress_SPC
AE0000103B3934	Hulk	Marc Johnson	Influenza A virus - 1	XPRS4PLEX-10	2024-11-01 10:00:00	2024-11-05 19:52:00	105.9	Negative	99	CepheidXpertXpress_IAV_1
AE0000103B3934	Hulk	Marc Johnson	SPC	XPRS4PLEX-10	2024-11-01 10:00:00	2024-11-05 19:52:00	105.9	Positive	29.4	CepheidXpertXpress_SPC
AE0000103B3934	Hulk	Marc Johnson	SARS-CoV-2	XPRS4PLEX-10	2024-11-01 10:00:00	2024-11-05 19:52:00	105.9	Positive	40.4	CepheidXpertXpress_SARS-CoV-2
AE0000103B3934	Hulk	Marc Johnson	Respiratory syncytial virus	XPRS4PLEX-10	2024-11-01 10:00:00	2024-11-05 19:52:00	105.9	Negative	99	CepheidXpertXpress_RSV
AE0000103B3934	Hulk	Marc Johnson	Influenza B virus	XPRS4PLEX-10	2024-11-01 10:00:00	2024-11-05 19:52:00	105.9	Negative	99	CepheidXpertXpress_IBV
AE0000103B3934	Hulk	Marc Johnson	Influenza A virus - 2	XPRS4PLEX-10	2024-11-01 10:00:00	2024-11-05 19:52:00	105.9	Negative	99	CepheidXpertXpress_IAV_2
AE0000103A6938	Hulk	Marc Johnson	SARS-CoV-2	XPRS4PLEX-10	2024-11-05 16:57:00	2024-11-07 19:52:00	50.9	Positive	38	CepheidXpertXpress_SARS-CoV-2
AE0000103A6938	Hulk	Marc Johnson	Respiratory syncytial virus	XPRS4PLEX-10	2024-11-05 16:57:00	2024-11-07 19:52:00	50.9	Negative	99	CepheidXpertXpress_RSV
AE0000103A6938	Hulk	Marc Johnson	Influenza B virus	XPRS4PLEX-10	2024-11-05 16:57:00	2024-11-07 19:52:00	50.9	Negative	99	CepheidXpertXpress_IBV
AE0000103A6938	Hulk	Marc Johnson	Influenza A virus - 2	XPRS4PLEX-10	2024-11-05 16:57:00	2024-11-07 19:52:00	50.9	Negative	99	CepheidXpertXpress_IAV_2
AE0000103A6938	Hulk	Marc Johnson	Influenza A virus - 1	XPRS4PLEX-10	2024-11-05 16:57:00	2024-11-07 19:52:00	50.9	Negative	99	CepheidXpertXpress_IAV_1
AE0000103A6938	Hulk	Marc Johnson	SPC	XPRS4PLEX-10	2024-11-05 16:57:00	2024-11-07 19:52:00	50.9	Positive	29.3	CepheidXpertXpress_SPC
AE0000103A0936	Hulk	Marc Johnson	SARS-CoV-2	XPRS4PLEX-10	2024-11-07 19:53:00	2024-11-08 19:32:00	23.7	Negative	99	CepheidXpertXpress_SARS-CoV-2
AE0000103A0936	Hulk	Marc Johnson	Respiratory syncytial virus	XPRS4PLEX-10	2024-11-07 19:53:00	2024-11-08 19:32:00	23.7	Negative	99	CepheidXpertXpress_RSV
AE0000103A0936	Hulk	Marc Johnson	Influenza B virus	XPRS4PLEX-10	2024-11-07 19:53:00	2024-11-08 19:32:00	23.7	Negative	99	CepheidXpertXpress_IBV
AE0000103A0936	Hulk	Marc Johnson	Influenza A virus - 2	XPRS4PLEX-10	2024-11-07 19:53:00	2024-11-08 19:32:00	23.7	Negative	99	CepheidXpertXpress_IAV_2
AE0000103A0936	Hulk	Marc Johnson	Influenza A virus - 1	XPRS4PLEX-10	2024-11-07 19:53:00	2024-11-08 19:32:00	23.7	Negative	99	CepheidXpertXpress_IAV_1
AE0000103A0936	Hulk	Marc Johnson	SPC	XPRS4PLEX-10	2024-11-07 19:53:00	2024-11-08 19:32:00	23.7	Positive	28.9	CepheidXpertXpress_SPC
AE0000103A6633	Hulk	Marc Johnson	SARS-CoV-2	XPRS4PLEX-10	2024-11-08 19:33:00	2024-11-11 15:18:00	67.8	Negative	99	CepheidXpertXpress_SARS-CoV-2
AE0000103A6633	Hulk	Marc Johnson	Respiratory syncytial virus	XPRS4PLEX-10	2024-11-08 19:33:00	2024-11-11 15:18:00	67.8	Negative	99	CepheidXpertXpress_RSV
AE0000103A6633	Hulk	Marc Johnson	Influenza B virus	XPRS4PLEX-10	2024-11-08 19:33:00	2024-11-11 15:18:00	67.8	Negative	99	CepheidXpertXpress_IBV
AE0000103A6633	Hulk	Marc Johnson	Influenza A virus - 2	XPRS4PLEX-10	2024-11-08 19:33:00	2024-11-11 15:18:00	67.8	Negative	99	CepheidXpertXpress_IAV_2
AE0000103A6633	Hulk	Marc Johnson	Influenza A virus - 1	XPRS4PLEX-10	2024-11-08 19:33:00	2024-11-11 15:18:00	67.8	Negative	99	CepheidXpertXpress_IAV_1
AE0000103A6633	Hulk	Marc Johnson	SPC	XPRS4PLEX-10	2024-11-08 19:33:00	2024-11-11 15:18:00	67.8	Positive	29.2	CepheidXpertXpress_SPC
AE0000103B2B38	Hulk	Marc Johnson	SPC	XPRS4PLEX-10	2024-11-11 15:19:00	2024-11-13 18:49:00	51.5	Positive	29.2	CepheidXpertXpress_SPC
AE0000103B2B38	Hulk	Marc Johnson	Respiratory syncytial virus	XPRS4PLEX-10	2024-11-11 15:19:00	2024-11-13 18:49:00	51.5	Negative	99	CepheidXpertXpress_RSV
AE0000103B2B38	Hulk	Marc Johnson	Influenza B virus	XPRS4PLEX-10	2024-11-11 15:19:00	2024-11-13 18:49:00	51.5	Negative	99	CepheidXpertXpress_IBV
AE0000103B2B38	Hulk	Marc Johnson	Influenza A virus - 2	XPRS4PLEX-10	2024-11-11 15:19:00	2024-11-13 18:49:00	51.5	Negative	99	CepheidXpertXpress_IAV_2
AE0000103B2B38	Hulk	Marc Johnson	Influenza A virus - 1	XPRS4PLEX-10	2024-11-11 15:19:00	2024-11-13 18:49:00	51.5	Negative	99	CepheidXpertXpress_IAV_1
AE0000103B2B38	Hulk	Marc Johnson	SARS-CoV-2	XPRS4PLEX-10	2024-11-11 15:19:00	2024-11-13 18:49:00	51.5	Negative	99	CepheidXpertXpress_SARS-CoV-2
AE0000103A232E	Hulk	Marc Johnson	SARS-CoV-2	XPRS4PLEX-10	2024-11-13 18:51:00	2024-11-15 20:38:00	49.8	Positive	38.1	CepheidXpertXpress_SARS-CoV-2
AE0000103A232E	Hulk	Marc Johnson	Influenza A virus - 1	XPRS4PLEX-10	2024-11-13 18:51:00	2024-11-15 20:38:00	49.8	Negative	99	CepheidXpertXpress_IAV_1
AE0000103A232E	Hulk	Marc Johnson	Influenza A virus - 2	XPRS4PLEX-10	2024-11-13 18:51:00	2024-11-15 20:38:00	49.8	Negative	99	CepheidXpertXpress_IAV_2
AE0000103A232E	Hulk	Marc Johnson	Influenza B virus	XPRS4PLEX-10	2024-11-13 18:51:00	2024-11-15 20:38:00	49.8	Negative	99	CepheidXpertXpress_IBV
AE0000103A232E	Hulk	Marc Johnson	Respiratory syncytial virus	XPRS4PLEX-10	2024-11-13 18:51:00	2024-11-15 20:38:00	49.8	Negative	99	CepheidXpertXpress_RSV
AE0000103A232E	Hulk	Marc Johnson	SPC	XPRS4PLEX-10	2024-11-13 18:51:00	2024-11-15 20:38:00	49.8	Positive	28.8	CepheidXpertXpress_SPC
AE0000103B232C	Hulk	Marc Johnson	Influenza A virus - 1	XPRS4PLEX-10	2024-11-15 20:39:00	2024-11-18 22:14:00	73.6	Negative	99	CepheidXpertXpress_IAV_1
AE0000103B232C	Hulk	Marc Johnson	SPC	XPRS4PLEX-10	2024-11-15 20:39:00	2024-11-18 22:14:00	73.6	Positive	29.2	CepheidXpertXpress_SPC
AE0000103B232C	Hulk	Marc Johnson	SARS-CoV-2	XPRS4PLEX-10	2024-11-15 20:39:00	2024-11-18 22:14:00	73.6	Positive	38.6	CepheidXpertXpress_SARS-CoV-2
AE0000103B232C	Hulk	Marc Johnson	Respiratory syncytial virus	XPRS4PLEX-10	2024-11-15 20:39:00	2024-11-18 22:14:00	73.6	Negative	99	CepheidXpertXpress_RSV
AE0000103B232C	Hulk	Marc Johnson	Influenza B virus	XPRS4PLEX-10	2024-11-15 20:39:00	2024-11-18 22:14:00	73.6	Negative	99	CepheidXpertXpress_IBV
AE0000103B232C	Hulk	Marc Johnson	Influenza A virus - 2	XPRS4PLEX-10	2024-11-15 20:39:00	2024-11-18 22:14:00	73.6	Negative	99	CepheidXpertXpress_IAV_2
AE000010426E39	Hulk	Marc Johnson	Influenza A virus - 1	XPRS4PLEX-10	2024-11-18 22:15:00	2024-11-20 22:25:00	48.2	Negative	99	CepheidXpertXpress_IAV_1
AE000010426E39	Hulk	Marc Johnson	SPC	XPRS4PLEX-10	2024-11-18 22:15:00	2024-11-20 22:25:00	48.2	Positive	29.3	CepheidXpertXpress_SPC
AE000010426E39	Hulk	Marc Johnson	SARS-CoV-2	XPRS4PLEX-10	2024-11-18 22:15:00	2024-11-20 22:25:00	48.2	Positive	36.4	CepheidXpertXpress_SARS-CoV-2
AE000010426E39	Hulk	Marc Johnson	Respiratory syncytial virus	XPRS4PLEX-10	2024-11-18 22:15:00	2024-11-20 22:25:00	48.2	Negative	99	CepheidXpertXpress_RSV
AE000010426E39	Hulk	Marc Johnson	Influenza B virus	XPRS4PLEX-10	2024-11-18 22:15:00	2024-11-20 22:25:00	48.2	Negative	99	CepheidXpertXpress_IBV
AE000010426E39	Hulk	Marc Johnson	Influenza A virus - 2	XPRS4PLEX-10	2024-11-18 22:15:00	2024-11-20 22:25:00	48.2	Negative	99	CepheidXpertXpress_IAV_2
AE0000103A5631	Hulk	Marc Johnson	SPC	XPRS4PLEX-10	2024-11-20 22:25:00	2024-11-22 20:18:00	45.9	Positive	29.5	CepheidXpertXpress_SPC
AE0000103A5631	Hulk	Marc Johnson	SARS-CoV-2	XPRS4PLEX-10	2024-11-20 22:25:00	2024-11-22 20:18:00	45.9	Negative	99	CepheidXpertXpress_SARS-CoV-2
AE0000103A5631	Hulk	Marc Johnson	Influenza A virus - 1	XPRS4PLEX-10	2024-11-20 22:25:00	2024-11-22 20:18:00	45.9	Negative	99	CepheidXpertXpress_IAV_1
AE0000103A5631	Hulk	Marc Johnson	Influenza A virus - 2	XPRS4PLEX-10	2024-11-20 22:25:00	2024-11-22 20:18:00	45.9	Negative	99	CepheidXpertXpress_IAV_2
AE0000103A5631	Hulk	Marc Johnson	Influenza B virus	XPRS4PLEX-10	2024-11-20 22:25:00	2024-11-22 20:18:00	45.9	Negative	99	CepheidXpertXpress_IBV
AE0000103A5631	Hulk	Marc Johnson	Respiratory syncytial virus	XPRS4PLEX-10	2024-11-20 22:25:00	2024-11-22 20:18:00	45.9	Negative	99	CepheidXpertXpress_RSV
AE0000103A4636	Hulk	Marc Johnson	SARS-CoV-2	XPRS4PLEX-10	2024-11-22 20:19:00	2024-11-25 15:08:00	66.8	Negative	99	CepheidXpertXpress_SARS-CoV-2
AE0000103A4636	Hulk	Marc Johnson	SPC	XPRS4PLEX-10	2024-11-22 20:19:00	2024-11-25 15:08:00	66.8	Positive	28.5	CepheidXpertXpress_SPC
AE0000103A4636	Hulk	Marc Johnson	Respiratory syncytial virus	XPRS4PLEX-10	2024-11-22 20:19:00	2024-11-25 15:08:00	66.8	Negative	99	CepheidXpertXpress_RSV
AE0000103A4636	Hulk	Marc Johnson	Influenza B virus	XPRS4PLEX-10	2024-11-22 20:19:00	2024-11-25 15:08:00	66.8	Negative	99	CepheidXpertXpress_IBV
AE0000103A4636	Hulk	Marc Johnson	Influenza A virus - 2	XPRS4PLEX-10	2024-11-22 20:19:00	2024-11-25 15:08:00	66.8	Negative	99	CepheidXpertXpress_IAV_2
AE0000103A4636	Hulk	Marc Johnson	Influenza A virus - 1	XPRS4PLEX-10	2024-11-22 20:19:00	2024-11-25 15:08:00	66.8	Negative	99	CepheidXpertXpress_IAV_1
AE000010419D3E	Hulk	Marc Johnson	SPC	XPRS4PLEX-10	2024-11-25 15:09:00	2024-12-01 21:49:00	150.7	Positive	29.1	CepheidXpertXpress_SPC
AE000010419D3E	Hulk	Marc Johnson	SARS-CoV-2	XPRS4PLEX-10	2024-11-25 15:09:00	2024-12-01 21:49:00	150.7	Positive	42	CepheidXpertXpress_SARS-CoV-2
AE000010419D3E	Hulk	Marc Johnson	Influenza A virus - 1	XPRS4PLEX-10	2024-11-25 15:09:00	2024-12-01 21:49:00	150.7	Negative	99	CepheidXpertXpress_IAV_1
AE000010419D3E	Hulk	Marc Johnson	Influenza A virus - 2	XPRS4PLEX-10	2024-11-25 15:09:00	2024-12-01 21:49:00	150.7	Negative	99	CepheidXpertXpress_IAV_2
AE000010419D3E	Hulk	Marc Johnson	Influenza B virus	XPRS4PLEX-10	2024-11-25 15:09:00	2024-12-01 21:49:00	150.7	Negative	99	CepheidXpertXpress_IBV
AE000010419D3E	Hulk	Marc Johnson	Respiratory syncytial virus	XPRS4PLEX-10	2024-11-25 15:09:00	2024-12-01 21:49:00	150.7	Negative	99	CepheidXpertXpress_RSV
AE0000103A3835	Hulk	Marc Johnson	SPC	XPRS4PLEX-10	2024-12-01 21:50:00	2024-12-04 18:23:00	68.6	Positive	29.5	CepheidXpertXpress_SPC
AE0000103A3835	Hulk	Marc Johnson	SARS-CoV-2	XPRS4PLEX-10	2024-12-01 21:50:00	2024-12-04 18:23:00	68.6	Positive	37.9	CepheidXpertXpress_SARS-CoV-2
AE0000103A3835	Hulk	Marc Johnson	Influenza A virus - 1	XPRS4PLEX-10	2024-12-01 21:50:00	2024-12-04 18:23:00	68.6	Negative	99	CepheidXpertXpress_IAV_1
AE0000103A3835	Hulk	Marc Johnson	Influenza A virus - 2	XPRS4PLEX-10	2024-12-01 21:50:00	2024-12-04 18:23:00	68.6	Negative	99	CepheidXpertXpress_IAV_2
AE0000103A3835	Hulk	Marc Johnson	Influenza B virus	XPRS4PLEX-10	2024-12-01 21:50:00	2024-12-04 18:23:00	68.6	Negative	99	CepheidXpertXpress_IBV
AE0000103A3835	Hulk	Marc Johnson	Respiratory syncytial virus	XPRS4PLEX-10	2024-12-01 21:50:00	2024-12-04 18:23:00	68.6	Negative	99	CepheidXpertXpress_RSV
AE000010418F3A	Hulk	Marc Johnson	Influenza A virus - 2	XPRS4PLEX-10	2024-12-04 18:24:00	2024-12-06 19:36:00	49.2	Negative	99	CepheidXpertXpress_IAV_2
AE000010418F3A	Hulk	Marc Johnson	SARS-CoV-2	XPRS4PLEX-10	2024-12-04 18:24:00	2024-12-06 19:36:00	49.2	Positive	37.8	CepheidXpertXpress_SARS-CoV-2
AE000010418F3A	Hulk	Marc Johnson	Influenza A virus - 1	XPRS4PLEX-10	2024-12-04 18:24:00	2024-12-06 19:36:00	49.2	Negative	99	CepheidXpertXpress_IAV_1
AE000010418F3A	Hulk	Marc Johnson	Influenza B virus	XPRS4PLEX-10	2024-12-04 18:24:00	2024-12-06 19:36:00	49.2	Negative	99	CepheidXpertXpress_IBV
AE000010418F3A	Hulk	Marc Johnson	Respiratory syncytial virus	XPRS4PLEX-10	2024-12-04 18:24:00	2024-12-06 19:36:00	49.2	Negative	99	CepheidXpertXpress_RSV
AE000010418F3A	Hulk	Marc Johnson	SPC	XPRS4PLEX-10	2024-12-04 18:24:00	2024-12-06 19:36:00	49.2	Positive	29.7	CepheidXpertXpress_SPC
AE0000103A4D44	Hulk	Marc Johnson	Influenza A virus - 1	XPRS4PLEX-10	2024-12-06 19:36:00	2024-12-09 18:14:00	70.6	Negative	99	CepheidXpertXpress_IAV_1
AE0000103A4D44	Hulk	Marc Johnson	SARS-CoV-2	XPRS4PLEX-10	2024-12-06 19:36:00	2024-12-09 18:14:00	70.6	Positive	40.3	CepheidXpertXpress_SARS-CoV-2
AE0000103A4D44	Hulk	Marc Johnson	Respiratory syncytial virus	XPRS4PLEX-10	2024-12-06 19:36:00	2024-12-09 18:14:00	70.6	Positive	39.1	CepheidXpertXpress_RSV
AE0000103A4D44	Hulk	Marc Johnson	Influenza B virus	XPRS4PLEX-10	2024-12-06 19:36:00	2024-12-09 18:14:00	70.6	Negative	99	CepheidXpertXpress_IBV
AE0000103A4D44	Hulk	Marc Johnson	Influenza A virus - 2	XPRS4PLEX-10	2024-12-06 19:36:00	2024-12-09 18:14:00	70.6	Negative	99	CepheidXpertXpress_IAV_2
AE0000103A4D44	Hulk	Marc Johnson	SPC	XPRS4PLEX-10	2024-12-06 19:36:00	2024-12-09 18:14:00	70.6	Positive	29.5	CepheidXpertXpress_SPC
AE0000103A5B3C	Hulk	Marc Johnson	Influenza A virus - 1	XPRS4PLEX-10	2024-12-09 18:15:00	2024-12-11 21:03:00	50.8	Negative	99	CepheidXpertXpress_IAV_1
AE0000103A5B3C	Hulk	Marc Johnson	SPC	XPRS4PLEX-10	2024-12-09 18:15:00	2024-12-11 21:03:00	50.8	Positive	29.3	CepheidXpertXpress_SPC
AE0000103A5B3C	Hulk	Marc Johnson	Respiratory syncytial virus	XPRS4PLEX-10	2024-12-09 18:15:00	2024-12-11 21:03:00	50.8	Negative	99	CepheidXpertXpress_RSV
AE0000103A5B3C	Hulk	Marc Johnson	Influenza B virus	XPRS4PLEX-10	2024-12-09 18:15:00	2024-12-11 21:03:00	50.8	Negative	99	CepheidXpertXpress_IBV
AE0000103A5B3C	Hulk	Marc Johnson	Influenza A virus - 2	XPRS4PLEX-10	2024-12-09 18:15:00	2024-12-11 21:03:00	50.8	Positive	39.9	CepheidXpertXpress_IAV_2
AE0000103A5B3C	Hulk	Marc Johnson	SARS-CoV-2	XPRS4PLEX-10	2024-12-09 18:15:00	2024-12-11 21:03:00	50.8	Positive	38.1	CepheidXpertXpress_SARS-CoV-2
AE0000103A132C	Hulk	Marc Johnson	Influenza A virus - 1	XPRS4PLEX-10	2024-12-11 21:03:00	2024-12-13 21:11:00	48.1	Negative	99	CepheidXpertXpress_IAV_1
AE0000103A132C	Hulk	Marc Johnson	SPC	XPRS4PLEX-10	2024-12-11 21:03:00	2024-12-13 21:11:00	48.1	Positive	29.5	CepheidXpertXpress_SPC
AE0000103A132C	Hulk	Marc Johnson	Respiratory syncytial virus	XPRS4PLEX-10	2024-12-11 21:03:00	2024-12-13 21:11:00	48.1	Negative	99	CepheidXpertXpress_RSV
AE0000103A132C	Hulk	Marc Johnson	Influenza B virus	XPRS4PLEX-10	2024-12-11 21:03:00	2024-12-13 21:11:00	48.1	Negative	99	CepheidXpertXpress_IBV
AE0000103A132C	Hulk	Marc Johnson	Influenza A virus - 2	XPRS4PLEX-10	2024-12-11 21:03:00	2024-12-13 21:11:00	48.1	Negative	99	CepheidXpertXpress_IAV_2
AE0000103A132C	Hulk	Marc Johnson	SARS-CoV-2	XPRS4PLEX-10	2024-12-11 21:03:00	2024-12-13 21:11:00	48.1	Negative	99	CepheidXpertXpress_SARS-CoV-2
AE0000103A2028	Hulk	Marc Johnson	Respiratory syncytial virus	XPRS4PLEX-10	2024-12-13 21:12:00	2024-12-18 15:44:00	114.5	Negative	99	CepheidXpertXpress_RSV
AE0000103A2028	Hulk	Marc Johnson	SPC	XPRS4PLEX-10	2024-12-13 21:12:00	2024-12-18 15:44:00	114.5	Positive	28.8	CepheidXpertXpress_SPC
AE0000103A2028	Hulk	Marc Johnson	SARS-CoV-2	XPRS4PLEX-10	2024-12-13 21:12:00	2024-12-18 15:44:00	114.5	Positive	41.8	CepheidXpertXpress_SARS-CoV-2
AE0000103A2028	Hulk	Marc Johnson	Influenza A virus - 1	XPRS4PLEX-10	2024-12-13 21:12:00	2024-12-18 15:44:00	114.5	Negative	99	CepheidXpertXpress_IAV_1
AE0000103A2028	Hulk	Marc Johnson	Influenza A virus - 2	XPRS4PLEX-10	2024-12-13 21:12:00	2024-12-18 15:44:00	114.5	Negative	99	CepheidXpertXpress_IAV_2
AE0000103A2028	Hulk	Marc Johnson	Influenza B virus	XPRS4PLEX-10	2024-12-13 21:12:00	2024-12-18 15:44:00	114.5	Negative	99	CepheidXpertXpress_IBV
AE0000103AFE4A	Hulk	Marc Johnson	SPC	XPRS4PLEX-10	2024-12-18 15:44:00	2025-01-02 18:36:00	362.9	Positive	29	CepheidXpertXpress_SPC
AE0000103AFE4A	Hulk	Marc Johnson	SARS-CoV-2	XPRS4PLEX-10	2024-12-18 15:44:00	2025-01-02 18:36:00	362.9	Positive	41.6	CepheidXpertXpress_SARS-CoV-2
AE0000103AFE4A	Hulk	Marc Johnson	Influenza A virus - 1	XPRS4PLEX-10	2024-12-18 15:44:00	2025-01-02 18:36:00	362.9	Negative	99	CepheidXpertXpress_IAV_1
AE0000103AFE4A	Hulk	Marc Johnson	Influenza A virus - 2	XPRS4PLEX-10	2024-12-18 15:44:00	2025-01-02 18:36:00	362.9	Negative	99	CepheidXpertXpress_IAV_2
AE0000103AFE4A	Hulk	Marc Johnson	Influenza B virus	XPRS4PLEX-10	2024-12-18 15:44:00	2025-01-02 18:36:00	362.9	Negative	99	CepheidXpertXpress_IBV
AE0000103AFE4A	Hulk	Marc Johnson	Respiratory syncytial virus	XPRS4PLEX-10	2024-12-18 15:44:00	2025-01-02 18:36:00	362.9	Negative	99	CepheidXpertXpress_RSV
AE00001082C334	Hulk	Marc Johnson	Influenza A virus - 2	XPRS4PLEX-10	2025-01-02 18:46:00	2025-01-13 15:38:00	260.9	Negative	99	CepheidXpertXpress_IAV_2
AE00001082C334	Hulk	Marc Johnson	Influenza A virus - 1	XPRS4PLEX-10	2025-01-02 18:46:00	2025-01-13 15:38:00	260.9	Negative	99	CepheidXpertXpress_IAV_1
AE00001082C334	Hulk	Marc Johnson	SPC	XPRS4PLEX-10	2025-01-02 18:46:00	2025-01-13 15:38:00	260.9	Positive	29.9	CepheidXpertXpress_SPC
AE00001082C334	Hulk	Marc Johnson	SARS-CoV-2	XPRS4PLEX-10	2025-01-02 18:46:00	2025-01-13 15:38:00	260.9	Positive	37.6	CepheidXpertXpress_SARS-CoV-2
AE00001082C334	Hulk	Marc Johnson	Respiratory syncytial virus	XPRS4PLEX-10	2025-01-02 18:46:00	2025-01-13 15:38:00	260.9	Negative	99	CepheidXpertXpress_RSV
AE00001082C334	Hulk	Marc Johnson	Influenza B virus	XPRS4PLEX-10	2025-01-02 18:46:00	2025-01-13 15:38:00	260.9	Negative	99	CepheidXpertXpress_IBV
AE0000103A1E3D	Hulk	Marc Johnson	SPC	XPRS4PLEX-10	2025-01-13 15:39:00	2025-01-17 16:37:00	97	Positive	29.1	CepheidXpertXpress_SPC
AE0000103A1E3D	Hulk	Marc Johnson	SARS-CoV-2	XPRS4PLEX-10	2025-01-13 15:39:00	2025-01-17 16:37:00	97	Positive	38.3	CepheidXpertXpress_SARS-CoV-2
AE0000103A1E3D	Hulk	Marc Johnson	Influenza A virus - 1	XPRS4PLEX-10	2025-01-13 15:39:00	2025-01-17 16:37:00	97	Negative	99	CepheidXpertXpress_IAV_1
AE0000103A1E3D	Hulk	Marc Johnson	Influenza A virus - 2	XPRS4PLEX-10	2025-01-13 15:39:00	2025-01-17 16:37:00	97	Negative	99	CepheidXpertXpress_IAV_2
AE0000103A1E3D	Hulk	Marc Johnson	Influenza B virus	XPRS4PLEX-10	2025-01-13 15:39:00	2025-01-17 16:37:00	97	Negative	99	CepheidXpertXpress_IBV
AE0000103A1E3D	Hulk	Marc Johnson	Respiratory syncytial virus	XPRS4PLEX-10	2025-01-13 15:39:00	2025-01-17 16:37:00	97	Negative	99	CepheidXpertXpress_RSV
AE0000103A4C38	Hulk	Marc Johnson	SPC	XPRS4PLEX-10	2025-01-17 16:37:00	2025-01-21 18:58:00	98.4	Positive	30.3	CepheidXpertXpress_SPC
AE0000103A4C38	Hulk	Marc Johnson	SARS-CoV-2	XPRS4PLEX-10	2025-01-17 16:37:00	2025-01-21 18:58:00	98.4	Positive	37.3	CepheidXpertXpress_SARS-CoV-2
AE0000103A4C38	Hulk	Marc Johnson	Influenza A virus - 1	XPRS4PLEX-10	2025-01-17 16:37:00	2025-01-21 18:58:00	98.4	Negative	99	CepheidXpertXpress_IAV_1
AE0000103A4C38	Hulk	Marc Johnson	Influenza A virus - 2	XPRS4PLEX-10	2025-01-17 16:37:00	2025-01-21 18:58:00	98.4	Negative	99	CepheidXpertXpress_IAV_2
AE0000103A4C38	Hulk	Marc Johnson	Influenza B virus	XPRS4PLEX-10	2025-01-17 16:37:00	2025-01-21 18:58:00	98.4	Negative	99	CepheidXpertXpress_IBV
AE0000103A4C38	Hulk	Marc Johnson	Respiratory syncytial virus	XPRS4PLEX-10	2025-01-17 16:37:00	2025-01-21 18:58:00	98.4	Negative	99	CepheidXpertXpress_RSV
AE0000103B4F44	Hulk	Marc Johnson	Influenza A virus - 2	XPRS4PLEX-10	2025-01-21 18:59:00	2025-01-24 23:50:00	76.9	Negative	99	CepheidXpertXpress_IAV_2
AE0000103B4F44	Hulk	Marc Johnson	Influenza A virus - 1	XPRS4PLEX-10	2025-01-21 18:59:00	2025-01-24 23:50:00	76.9	Positive	35.8	CepheidXpertXpress_IAV_1
AE0000103B4F44	Hulk	Marc Johnson	Influenza B virus	XPRS4PLEX-10	2025-01-21 18:59:00	2025-01-24 23:50:00	76.9	Negative	99	CepheidXpertXpress_IBV
AE0000103B4F44	Hulk	Marc Johnson	Respiratory syncytial virus	XPRS4PLEX-10	2025-01-21 18:59:00	2025-01-24 23:50:00	76.9	Negative	99	CepheidXpertXpress_RSV
AE0000103B4F44	Hulk	Marc Johnson	SARS-CoV-2	XPRS4PLEX-10	2025-01-21 18:59:00	2025-01-24 23:50:00	76.9	Positive	39.1	CepheidXpertXpress_SARS-CoV-2
AE0000103B4F44	Hulk	Marc Johnson	SPC	XPRS4PLEX-10	2025-01-21 18:59:00	2025-01-24 23:50:00	76.9	Positive	30.1	CepheidXpertXpress_SPC
AE0000103B302A	Hulk	Marc Johnson	SARS-CoV-2	XPRS4PLEX-10	2025-01-24 23:51:00	2025-01-27 19:46:00	67.9	Positive	38.6	CepheidXpertXpress_SARS-CoV-2
AE0000103B302A	Hulk	Marc Johnson	SPC	XPRS4PLEX-10	2025-01-24 23:51:00	2025-01-27 19:46:00	67.9	Positive	29	CepheidXpertXpress_SPC
AE0000103B302A	Hulk	Marc Johnson	Respiratory syncytial virus	XPRS4PLEX-10	2025-01-24 23:51:00	2025-01-27 19:46:00	67.9	Negative	99	CepheidXpertXpress_RSV
AE0000103B302A	Hulk	Marc Johnson	Influenza B virus	XPRS4PLEX-10	2025-01-24 23:51:00	2025-01-27 19:46:00	67.9	Negative	99	CepheidXpertXpress_IBV
AE0000103B302A	Hulk	Marc Johnson	Influenza A virus - 2	XPRS4PLEX-10	2025-01-24 23:51:00	2025-01-27 19:46:00	67.9	Negative	99	CepheidXpertXpress_IAV_2
AE0000103B302A	Hulk	Marc Johnson	Influenza A virus - 1	XPRS4PLEX-10	2025-01-24 23:51:00	2025-01-27 19:46:00	67.9	Positive	35.6	CepheidXpertXpress_IAV_1
AE00001082C639	Hulk	Marc Johnson	Respiratory syncytial virus	XPRS4PLEX-10	2025-01-27 19:47:00	2025-01-30 23:15:00	75.5	Negative	99	CepheidXpertXpress_RSV
AE00001082C639	Hulk	Marc Johnson	SARS-CoV-2	XPRS4PLEX-10	2025-01-27 19:47:00	2025-01-30 23:15:00	75.5	Positive	38.2	CepheidXpertXpress_SARS-CoV-2
AE00001082C639	Hulk	Marc Johnson	Influenza A virus - 1	XPRS4PLEX-10	2025-01-27 19:47:00	2025-01-30 23:15:00	75.5	Positive	32.3	CepheidXpertXpress_IAV_1
AE00001082C639	Hulk	Marc Johnson	Influenza A virus - 2	XPRS4PLEX-10	2025-01-27 19:47:00	2025-01-30 23:15:00	75.5	Positive	35.5	CepheidXpertXpress_IAV_2
AE00001082C639	Hulk	Marc Johnson	Influenza B virus	XPRS4PLEX-10	2025-01-27 19:47:00	2025-01-30 23:15:00	75.5	Negative	99	CepheidXpertXpress_IBV
AE00001082C639	Hulk	Marc Johnson	SPC	XPRS4PLEX-10	2025-01-27 19:47:00	2025-01-30 23:15:00	75.5	Positive	29.6	CepheidXpertXpress_SPC
AE000010419F3C	Hulk	Marc Johnson	SPC	XPRS4PLEX-10	2025-01-30 23:15:00	2025-02-03 23:41:00	96.4	Positive	29	CepheidXpertXpress_SPC
AE000010419F3C	Hulk	Marc Johnson	Respiratory syncytial virus	XPRS4PLEX-10	2025-01-30 23:15:00	2025-02-03 23:41:00	96.4	Negative	99	CepheidXpertXpress_RSV
AE000010419F3C	Hulk	Marc Johnson	Influenza B virus	XPRS4PLEX-10	2025-01-30 23:15:00	2025-02-03 23:41:00	96.4	Negative	99	CepheidXpertXpress_IBV
AE000010419F3C	Hulk	Marc Johnson	Influenza A virus - 2	XPRS4PLEX-10	2025-01-30 23:15:00	2025-02-03 23:41:00	96.4	Positive	35.6	CepheidXpertXpress_IAV_2
AE000010419F3C	Hulk	Marc Johnson	Influenza A virus - 1	XPRS4PLEX-10	2025-01-30 23:15:00	2025-02-03 23:41:00	96.4	Positive	33.2	CepheidXpertXpress_IAV_1
AE000010419F3C	Hulk	Marc Johnson	SARS-CoV-2	XPRS4PLEX-10	2025-01-30 23:15:00	2025-02-03 23:41:00	96.4	Positive	38.6	CepheidXpertXpress_SARS-CoV-2
AE000010825736	Hulk	Marc Johnson	SPC	XPRS4PLEX-10	2025-02-03 23:42:00	2025-02-05 22:34:00	46.9	Positive	29.1	CepheidXpertXpress_SPC
AE000010825736	Hulk	Marc Johnson	SARS-CoV-2	XPRS4PLEX-10	2025-02-03 23:42:00	2025-02-05 22:34:00	46.9	Positive	39.2	CepheidXpertXpress_SARS-CoV-2
AE000010825736	Hulk	Marc Johnson	Influenza A virus - 1	XPRS4PLEX-10	2025-02-03 23:42:00	2025-02-05 22:34:00	46.9	Positive	34.1	CepheidXpertXpress_IAV_1
AE000010825736	Hulk	Marc Johnson	Influenza A virus - 2	XPRS4PLEX-10	2025-02-03 23:42:00	2025-02-05 22:34:00	46.9	Positive	36.3	CepheidXpertXpress_IAV_2
AE000010825736	Hulk	Marc Johnson	Influenza B virus	XPRS4PLEX-10	2025-02-03 23:42:00	2025-02-05 22:34:00	46.9	Negative	99	CepheidXpertXpress_IBV
AE000010825736	Hulk	Marc Johnson	Respiratory syncytial virus	XPRS4PLEX-10	2025-02-03 23:42:00	2025-02-05 22:34:00	46.9	Negative	99	CepheidXpertXpress_RSV
AE00001082FA41	Hulk	Marc Johnson	SPC	XPRS4PLEX-10	2025-02-05 22:35:00	2025-02-08 23:21:00	72.8	Positive	29.8	CepheidXpertXpress_SPC
AE00001082FA41	Hulk	Marc Johnson	Respiratory syncytial virus	XPRS4PLEX-10	2025-02-05 22:35:00	2025-02-08 23:21:00	72.8	Negative	99	CepheidXpertXpress_RSV
AE00001082FA41	Hulk	Marc Johnson	Influenza B virus	XPRS4PLEX-10	2025-02-05 22:35:00	2025-02-08 23:21:00	72.8	Negative	99	CepheidXpertXpress_IBV
AE00001082FA41	Hulk	Marc Johnson	Influenza A virus - 2	XPRS4PLEX-10	2025-02-05 22:35:00	2025-02-08 23:21:00	72.8	Positive	36.9	CepheidXpertXpress_IAV_2
AE00001082FA41	Hulk	Marc Johnson	Influenza A virus - 1	XPRS4PLEX-10	2025-02-05 22:35:00	2025-02-08 23:21:00	72.8	Positive	34.1	CepheidXpertXpress_IAV_1
AE00001082FA41	Hulk	Marc Johnson	SARS-CoV-2	XPRS4PLEX-10	2025-02-05 22:35:00	2025-02-08 23:21:00	72.8	Positive	37.5	CepheidXpertXpress_SARS-CoV-2
AE000010837B3C	Hulk	Marc Johnson	Respiratory syncytial virus	XPRS4PLEX-10	2025-02-08 23:21:00	2025-02-11 14:49:00	63.5	Negative	99	CepheidXpertXpress_RSV
AE000010837B3C	Hulk	Marc Johnson	SARS-CoV-2	XPRS4PLEX-10	2025-02-08 23:21:00	2025-02-11 14:49:00	63.5	Positive	39.7	CepheidXpertXpress_SARS-CoV-2
AE000010837B3C	Hulk	Marc Johnson	Influenza A virus - 1	XPRS4PLEX-10	2025-02-08 23:21:00	2025-02-11 14:49:00	63.5	Positive	37.1	CepheidXpertXpress_IAV_1
AE000010837B3C	Hulk	Marc Johnson	Influenza A virus - 2	XPRS4PLEX-10	2025-02-08 23:21:00	2025-02-11 14:49:00	63.5	Negative	99	CepheidXpertXpress_IAV_2
AE000010837B3C	Hulk	Marc Johnson	Influenza B virus	XPRS4PLEX-10	2025-02-08 23:21:00	2025-02-11 14:49:00	63.5	Negative	99	CepheidXpertXpress_IBV
AE000010837B3C	Hulk	Marc Johnson	SPC	XPRS4PLEX-10	2025-02-08 23:21:00	2025-02-11 14:49:00	63.5	Positive	30.6	CepheidXpertXpress_SPC
AE000010830932	Hulk	Marc Johnson	Influenza A virus - 2	XPRS4PLEX-10	2025-02-11 14:49:00	2025-02-14 14:17:00	71.5	Negative	99	CepheidXpertXpress_IAV_2
AE000010830932	Hulk	Marc Johnson	SARS-CoV-2	XPRS4PLEX-10	2025-02-11 14:49:00	2025-02-14 14:17:00	71.5	Positive	38	CepheidXpertXpress_SARS-CoV-2
AE000010830932	Hulk	Marc Johnson	Influenza A virus - 1	XPRS4PLEX-10	2025-02-11 14:49:00	2025-02-14 14:17:00	71.5	Positive	35.3	CepheidXpertXpress_IAV_1
AE000010830932	Hulk	Marc Johnson	SPC	XPRS4PLEX-10	2025-02-11 14:49:00	2025-02-14 14:17:00	71.5	Positive	29.4	CepheidXpertXpress_SPC
AE000010830932	Hulk	Marc Johnson	Influenza B virus	XPRS4PLEX-10	2025-02-11 14:49:00	2025-02-14 14:17:00	71.5	Negative	99	CepheidXpertXpress_IBV
AE000010830932	Hulk	Marc Johnson	Respiratory syncytial virus	XPRS4PLEX-10	2025-02-11 14:49:00	2025-02-14 14:17:00	71.5	Negative	99	CepheidXpertXpress_RSV
AE000010839330	Hulk	Marc Johnson	Respiratory syncytial virus	XPRS4PLEX-10	2025-02-14 14:18:00	2025-02-17 22:32:00	80.2	Negative	99	CepheidXpertXpress_RSV
AE000010839330	Hulk	Marc Johnson	SPC	XPRS4PLEX-10	2025-02-14 14:18:00	2025-02-17 22:32:00	80.2	Positive	30.4	CepheidXpertXpress_SPC
AE000010839330	Hulk	Marc Johnson	SARS-CoV-2	XPRS4PLEX-10	2025-02-14 14:18:00	2025-02-17 22:32:00	80.2	Positive	37.5	CepheidXpertXpress_SARS-CoV-2
AE000010839330	Hulk	Marc Johnson	Influenza A virus - 1	XPRS4PLEX-10	2025-02-14 14:18:00	2025-02-17 22:32:00	80.2	Negative	99	CepheidXpertXpress_IAV_1
AE000010839330	Hulk	Marc Johnson	Influenza A virus - 2	XPRS4PLEX-10	2025-02-14 14:18:00	2025-02-17 22:32:00	80.2	Negative	99	CepheidXpertXpress_IAV_2
AE000010839330	Hulk	Marc Johnson	Influenza B virus	XPRS4PLEX-10	2025-02-14 14:18:00	2025-02-17 22:32:00	80.2	Negative	99	CepheidXpertXpress_IBV
AE000010838C3C	Hulk	Marc Johnson	SPC	XPRS4PLEX-10	2025-02-17 22:33:00	2025-02-21 20:36:00	94.1	Positive	29.2	CepheidXpertXpress_SPC
AE000010838C3C	Hulk	Marc Johnson	Respiratory syncytial virus	XPRS4PLEX-10	2025-02-17 22:33:00	2025-02-21 20:36:00	94.1	Negative	99	CepheidXpertXpress_RSV
AE000010838C3C	Hulk	Marc Johnson	Influenza B virus	XPRS4PLEX-10	2025-02-17 22:33:00	2025-02-21 20:36:00	94.1	Negative	99	CepheidXpertXpress_IBV
AE000010838C3C	Hulk	Marc Johnson	Influenza A virus - 2	XPRS4PLEX-10	2025-02-17 22:33:00	2025-02-21 20:36:00	94.1	Negative	99	CepheidXpertXpress_IAV_2
AE000010838C3C	Hulk	Marc Johnson	Influenza A virus - 1	XPRS4PLEX-10	2025-02-17 22:33:00	2025-02-21 20:36:00	94.1	Positive	38.1	CepheidXpertXpress_IAV_1
AE000010838C3C	Hulk	Marc Johnson	SARS-CoV-2	XPRS4PLEX-10	2025-02-17 22:33:00	2025-02-21 20:36:00	94.1	Negative	99	CepheidXpertXpress_SARS-CoV-2
AE000010831B30	Hulk	Marc Johnson	SPC	XPRS4PLEX-10	2025-02-21 20:36:00	2025-02-24 21:57:00	73.4	Positive	28.8	CepheidXpertXpress_SPC
AE000010831B30	Hulk	Marc Johnson	Respiratory syncytial virus	XPRS4PLEX-10	2025-02-21 20:36:00	2025-02-24 21:57:00	73.4	Negative	99	CepheidXpertXpress_RSV
AE000010831B30	Hulk	Marc Johnson	Influenza B virus	XPRS4PLEX-10	2025-02-21 20:36:00	2025-02-24 21:57:00	73.4	Negative	99	CepheidXpertXpress_IBV
AE000010831B30	Hulk	Marc Johnson	Influenza A virus - 2	XPRS4PLEX-10	2025-02-21 20:36:00	2025-02-24 21:57:00	73.4	Negative	99	CepheidXpertXpress_IAV_2
AE000010831B30	Hulk	Marc Johnson	Influenza A virus - 1	XPRS4PLEX-10	2025-02-21 20:36:00	2025-02-24 21:57:00	73.4	Negative	99	CepheidXpertXpress_IAV_1
AE000010831B30	Hulk	Marc Johnson	SARS-CoV-2	XPRS4PLEX-10	2025-02-21 20:36:00	2025-02-24 21:57:00	73.4	Positive	36.8	CepheidXpertXpress_SARS-CoV-2
AE000010834A38	Hulk	Marc Johnson	SPC	XPRS4PLEX-10	2025-02-24 21:57:00	2025-02-26 23:18:00	49.4	Positive	29.1	CepheidXpertXpress_SPC
AE000010834A38	Hulk	Marc Johnson	Respiratory syncytial virus	XPRS4PLEX-10	2025-02-24 21:57:00	2025-02-26 23:18:00	49.4	Negative	99	CepheidXpertXpress_RSV
AE000010834A38	Hulk	Marc Johnson	Influenza B virus	XPRS4PLEX-10	2025-02-24 21:57:00	2025-02-26 23:18:00	49.4	Negative	99	CepheidXpertXpress_IBV
AE000010834A38	Hulk	Marc Johnson	Influenza A virus - 2	XPRS4PLEX-10	2025-02-24 21:57:00	2025-02-26 23:18:00	49.4	Negative	99	CepheidXpertXpress_IAV_2
AE000010834A38	Hulk	Marc Johnson	Influenza A virus - 1	XPRS4PLEX-10	2025-02-24 21:57:00	2025-02-26 23:18:00	49.4	Positive	37.1	CepheidXpertXpress_IAV_1
AE000010834A38	Hulk	Marc Johnson	SARS-CoV-2	XPRS4PLEX-10	2025-02-24 21:57:00	2025-02-26 23:18:00	49.4	Positive	39.5	CepheidXpertXpress_SARS-CoV-2
AE000010839231	Hulk	Marc Johnson	SARS-CoV-2	XPRS4PLEX-10	2025-02-26 23:19:00	2025-03-03 22:22:00	119.1	Negative	99	CepheidXpertXpress_SARS-CoV-2
AE000010839231	Hulk	Marc Johnson	SPC	XPRS4PLEX-10	2025-02-26 23:19:00	2025-03-03 22:22:00	119.1	Positive	28.4	CepheidXpertXpress_SPC
AE000010839231	Hulk	Marc Johnson	Respiratory syncytial virus	XPRS4PLEX-10	2025-02-26 23:19:00	2025-03-03 22:22:00	119.1	Negative	99	CepheidXpertXpress_RSV
AE000010839231	Hulk	Marc Johnson	Influenza B virus	XPRS4PLEX-10	2025-02-26 23:19:00	2025-03-03 22:22:00	119.1	Negative	99	CepheidXpertXpress_IBV
AE000010839231	Hulk	Marc Johnson	Influenza A virus - 2	XPRS4PLEX-10	2025-02-26 23:19:00	2025-03-03 22:22:00	119.1	Negative	99	CepheidXpertXpress_IAV_2
AE000010839231	Hulk	Marc Johnson	Influenza A virus - 1	XPRS4PLEX-10	2025-02-26 23:19:00	2025-03-03 22:22:00	119.1	Negative	99	CepheidXpertXpress_IAV_1
AE000010837330	Hulk	Marc Johnson	SPC	XPRS4PLEX-10	2025-03-03 22:23:00	2025-03-05 20:29:00	46.1	Positive	28.7	CepheidXpertXpress_SPC
AE000010837330	Hulk	Marc Johnson	Respiratory syncytial virus	XPRS4PLEX-10	2025-03-03 22:23:00	2025-03-05 20:29:00	46.1	Negative	99	CepheidXpertXpress_RSV
AE000010837330	Hulk	Marc Johnson	Influenza B virus	XPRS4PLEX-10	2025-03-03 22:23:00	2025-03-05 20:29:00	46.1	Negative	99	CepheidXpertXpress_IBV
AE000010837330	Hulk	Marc Johnson	Influenza A virus - 2	XPRS4PLEX-10	2025-03-03 22:23:00	2025-03-05 20:29:00	46.1	Negative	99	CepheidXpertXpress_IAV_2
AE000010837330	Hulk	Marc Johnson	Influenza A virus - 1	XPRS4PLEX-10	2025-03-03 22:23:00	2025-03-05 20:29:00	46.1	Negative	99	CepheidXpertXpress_IAV_1
AE000010837330	Hulk	Marc Johnson	SARS-CoV-2	XPRS4PLEX-10	2025-03-03 22:23:00	2025-03-05 20:29:00	46.1	Positive	37.4	CepheidXpertXpress_SARS-CoV-2
AE000010863C38	Hulk	Marc Johnson	SARS-CoV-2	XPRS4PLEX-10	2025-03-10 21:28:00	2025-03-14 13:49:00	88.4	Negative	99	CepheidXpertXpress_SARS-CoV-2
AE000010863C38	Hulk	Marc Johnson	SPC	XPRS4PLEX-10	2025-03-10 21:28:00	2025-03-14 13:49:00	88.4	Positive	29.2	CepheidXpertXpress_SPC
AE000010863C38	Hulk	Marc Johnson	Respiratory syncytial virus	XPRS4PLEX-10	2025-03-10 21:28:00	2025-03-14 13:49:00	88.4	Negative	99	CepheidXpertXpress_RSV
AE000010863C38	Hulk	Marc Johnson	Influenza B virus	XPRS4PLEX-10	2025-03-10 21:28:00	2025-03-14 13:49:00	88.4	Negative	99	CepheidXpertXpress_IBV
AE000010863C38	Hulk	Marc Johnson	Influenza A virus - 2	XPRS4PLEX-10	2025-03-10 21:28:00	2025-03-14 13:49:00	88.4	Negative	99	CepheidXpertXpress_IAV_2
AE000010863C38	Hulk	Marc Johnson	Influenza A virus - 1	XPRS4PLEX-10	2025-03-10 21:28:00	2025-03-14 13:49:00	88.4	Positive	38.1	CepheidXpertXpress_IAV_1
AE00001085793A	Hulk	Marc Johnson	SPC	XPRS4PLEX-10	2025-03-14 13:50:00	2025-03-18 21:30:00	103.7	Positive	33.2	CepheidXpertXpress_SPC
AE00001085793A	Hulk	Marc Johnson	Respiratory syncytial virus	XPRS4PLEX-10	2025-03-14 13:50:00	2025-03-18 21:30:00	103.7	Negative	99	CepheidXpertXpress_RSV
AE00001085793A	Hulk	Marc Johnson	Influenza B virus	XPRS4PLEX-10	2025-03-14 13:50:00	2025-03-18 21:30:00	103.7	Negative	99	CepheidXpertXpress_IBV
AE00001085793A	Hulk	Marc Johnson	Influenza A virus - 2	XPRS4PLEX-10	2025-03-14 13:50:00	2025-03-18 21:30:00	103.7	Negative	99	CepheidXpertXpress_IAV_2
AE00001085793A	Hulk	Marc Johnson	Influenza A virus - 1	XPRS4PLEX-10	2025-03-14 13:50:00	2025-03-18 21:30:00	103.7	Negative	99	CepheidXpertXpress_IAV_1
AE00001085793A	Hulk	Marc Johnson	SARS-CoV-2	XPRS4PLEX-10	2025-03-14 13:50:00	2025-03-18 21:30:00	103.7	Negative	99	CepheidXpertXpress_SARS-CoV-2
