## Supplementary material for "Point-of-Care Air Surveillance of Respiratory Pathogens Using the GeneXpert® System": Supplementary Table 10.xlsx

### Sheet: Sheet1
Cartridge Id	Sampler Name	Facility Name	Assay Target	Assay System	Start Time	End Time	Hours Run	Qualitative Result	Average Result	Detection Assay
AE0000103B1E3F	Capt. America	Marc Johnson	Influenza A virus - 1	XPRS4PLEX-10	2024-12-06	2024-12-10 17:26:00	113.4	Negative	99	CepheidXpertXpress_IAV_1
AE0000103B1E3F	Capt. America	Marc Johnson	SPC	XPRS4PLEX-10	2024-12-06	2024-12-10 17:26:00	113.4	Positive	29.6	CepheidXpertXpress_SPC
AE0000103B1E3F	Capt. America	Marc Johnson	Influenza B virus	XPRS4PLEX-10	2024-12-06	2024-12-10 17:26:00	113.4	Negative	99	CepheidXpertXpress_IBV
AE0000103B1E3F	Capt. America	Marc Johnson	Respiratory syncytial virus	XPRS4PLEX-10	2024-12-06	2024-12-10 17:26:00	113.4	Negative	99	CepheidXpertXpress_RSV
AE0000103B1E3F	Capt. America	Marc Johnson	Influenza A virus - 2	XPRS4PLEX-10	2024-12-06	2024-12-10 17:26:00	113.4	Negative	99	CepheidXpertXpress_IAV_2
AE0000103B1E3F	Capt. America	Marc Johnson	SARS-CoV-2	XPRS4PLEX-10	2024-12-06	2024-12-10 17:26:00	113.4	Positive	33.5	CepheidXpertXpress_SARS-CoV-2
AE00001051E435	Capt. America	Marc Johnson	SARS-CoV-2	XPRS4PLEX-10	2024-12-10	2024-12-16	144	Negative	99	CepheidXpertXpress_SARS-CoV-2
AE00001051E435	Capt. America	Marc Johnson	Respiratory syncytial virus	XPRS4PLEX-10	2024-12-10	2024-12-16	144	Negative	99	CepheidXpertXpress_RSV
AE00001051E435	Capt. America	Marc Johnson	SPC	XPRS4PLEX-10	2024-12-10	2024-12-16	144	Positive	29.1	CepheidXpertXpress_SPC
AE00001051E435	Capt. America	Marc Johnson	Influenza A virus - 1	XPRS4PLEX-10	2024-12-10	2024-12-16	144	Positive	35	CepheidXpertXpress_IAV_1
AE00001051E435	Capt. America	Marc Johnson	Influenza B virus	XPRS4PLEX-10	2024-12-10	2024-12-16	144	Negative	99	CepheidXpertXpress_IBV
AE00001051E435	Capt. America	Marc Johnson	Influenza A virus - 2	XPRS4PLEX-10	2024-12-10	2024-12-16	144	Positive	37.9	CepheidXpertXpress_IAV_2
AE000010518734	Capt. America	Marc Johnson	SPC	XPRS4PLEX-10	2024-12-16	2024-12-18	48	Positive	29.2	CepheidXpertXpress_SPC
AE000010518734	Capt. America	Marc Johnson	Influenza A virus - 1	XPRS4PLEX-10	2024-12-16	2024-12-18	48	Negative	99	CepheidXpertXpress_IAV_1
AE000010518734	Capt. America	Marc Johnson	Influenza A virus - 2	XPRS4PLEX-10	2024-12-16	2024-12-18	48	Negative	99	CepheidXpertXpress_IAV_2
AE000010518734	Capt. America	Marc Johnson	Respiratory syncytial virus	XPRS4PLEX-10	2024-12-16	2024-12-18	48	Negative	99	CepheidXpertXpress_RSV
AE000010518734	Capt. America	Marc Johnson	Influenza B virus	XPRS4PLEX-10	2024-12-16	2024-12-18	48	Negative	99	CepheidXpertXpress_IBV
AE000010518734	Capt. America	Marc Johnson	SARS-CoV-2	XPRS4PLEX-10	2024-12-16	2024-12-18	48	Positive	41.5	CepheidXpertXpress_SARS-CoV-2
AE0001051D633	Capt. America	Marc Johnson	SPC	XPRS4PLEX-10	2024-12-18	2024-12-20	48	Positive	29.2	CepheidXpertXpress_SPC
AE0001051D633	Capt. America	Marc Johnson	Influenza B virus	XPRS4PLEX-10	2024-12-18	2024-12-20	48	Negative	99	CepheidXpertXpress_IBV
AE0001051D633	Capt. America	Marc Johnson	Influenza A virus - 2	XPRS4PLEX-10	2024-12-18	2024-12-20	48	Negative	99	CepheidXpertXpress_IAV_2
AE0001051D633	Capt. America	Marc Johnson	Respiratory syncytial virus	XPRS4PLEX-10	2024-12-18	2024-12-20	48	Negative	99	CepheidXpertXpress_RSV
AE0001051D633	Capt. America	Marc Johnson	Influenza A virus - 1	XPRS4PLEX-10	2024-12-18	2024-12-20	48	Negative	99	CepheidXpertXpress_IAV_1
AE0001051D633	Capt. America	Marc Johnson	SARS-CoV-2	XPRS4PLEX-10	2024-12-18	2024-12-20	48	Positive	36.7	CepheidXpertXpress_SARS-CoV-2
AE00001051BE43	Capt. America	Marc Johnson	Influenza B virus	XPRS4PLEX-10	2024-12-20	2025-01-15	624	Negative	99	CepheidXpertXpress_IBV
AE00001051BE43	Capt. America	Marc Johnson	Influenza A virus - 1	XPRS4PLEX-10	2024-12-20	2025-01-15	624	Positive	39.9	CepheidXpertXpress_IAV_1
AE00001051BE43	Capt. America	Marc Johnson	SARS-CoV-2	XPRS4PLEX-10	2024-12-20	2025-01-15	624	Positive	40.6	CepheidXpertXpress_SARS-CoV-2
AE00001051BE43	Capt. America	Marc Johnson	Respiratory syncytial virus	XPRS4PLEX-10	2024-12-20	2025-01-15	624	Negative	99	CepheidXpertXpress_RSV
AE00001051BE43	Capt. America	Marc Johnson	SPC	XPRS4PLEX-10	2024-12-20	2025-01-15	624	Positive	29.1	CepheidXpertXpress_SPC
AE00001051BE43	Capt. America	Marc Johnson	Influenza A virus - 2	XPRS4PLEX-10	2024-12-20	2025-01-15	624	Negative	99	CepheidXpertXpress_IAV_2
AE000010526936	Capt. America	Marc Johnson	Respiratory syncytial virus	XPRS4PLEX-10	2025-01-15	2025-01-17	48	Negative	99	CepheidXpertXpress_RSV
AE000010526936	Capt. America	Marc Johnson	SARS-CoV-2	XPRS4PLEX-10	2025-01-15	2025-01-17	48	Positive	29.5	CepheidXpertXpress_SARS-CoV-2
AE000010526936	Capt. America	Marc Johnson	SPC	XPRS4PLEX-10	2025-01-15	2025-01-17	48	Positive	29	CepheidXpertXpress_SPC
AE000010526936	Capt. America	Marc Johnson	Influenza A virus - 1	XPRS4PLEX-10	2025-01-15	2025-01-17	48	Positive	39.3	CepheidXpertXpress_IAV_1
AE000010526936	Capt. America	Marc Johnson	Influenza A virus - 2	XPRS4PLEX-10	2025-01-15	2025-01-17	48	Negative	99	CepheidXpertXpress_IAV_2
AE000010526936	Capt. America	Marc Johnson	Influenza B virus	XPRS4PLEX-10	2025-01-15	2025-01-17	48	Negative	99	CepheidXpertXpress_IBV
AE000010518630	Capt. America	Marc Johnson	Respiratory syncytial virus	XPRS4PLEX-10	2025-01-17	2025-01-18	24	Negative	99	CepheidXpertXpress_RSV
AE000010518630	Capt. America	Marc Johnson	SARS-CoV-2	XPRS4PLEX-10	2025-01-17	2025-01-18	24	Positive	33.3	CepheidXpertXpress_SARS-CoV-2
AE000010518630	Capt. America	Marc Johnson	SPC	XPRS4PLEX-10	2025-01-17	2025-01-18	24	Positive	29.3	CepheidXpertXpress_SPC
AE000010518630	Capt. America	Marc Johnson	Influenza B virus	XPRS4PLEX-10	2025-01-17	2025-01-18	24	Negative	99	CepheidXpertXpress_IBV
AE000010518630	Capt. America	Marc Johnson	Influenza A virus - 1	XPRS4PLEX-10	2025-01-17	2025-01-18	24	Positive	36.7	CepheidXpertXpress_IAV_1
AE000010518630	Capt. America	Marc Johnson	Influenza A virus - 2	XPRS4PLEX-10	2025-01-17	2025-01-18	24	Negative	99	CepheidXpertXpress_IAV_2
AE00001051D532	Capt. America	Marc Johnson	Influenza A virus - 2	XPRS4PLEX-10	2025-01-18	2025-01-22	96	Positive	38.7	CepheidXpertXpress_IAV_2
AE00001051D532	Capt. America	Marc Johnson	Influenza A virus - 1	XPRS4PLEX-10	2025-01-18	2025-01-22	96	Positive	34.6	CepheidXpertXpress_IAV_1
AE00001051D532	Capt. America	Marc Johnson	Influenza B virus	XPRS4PLEX-10	2025-01-18	2025-01-22	96	Negative	99	CepheidXpertXpress_IBV
AE00001051D532	Capt. America	Marc Johnson	SARS-CoV-2	XPRS4PLEX-10	2025-01-18	2025-01-22	96	Positive	38.1	CepheidXpertXpress_SARS-CoV-2
AE00001051D532	Capt. America	Marc Johnson	Respiratory syncytial virus	XPRS4PLEX-10	2025-01-18	2025-01-22	96	Negative	99	CepheidXpertXpress_RSV
AE00001051D532	Capt. America	Marc Johnson	SPC	XPRS4PLEX-10	2025-01-18	2025-01-22	96	Positive	29	CepheidXpertXpress_SPC
AE000010518831	Capt. America	Marc Johnson	Influenza B virus	XPRS4PLEX-10	2025-01-22	2025-01-31	216	Negative	99	CepheidXpertXpress_IBV
AE000010518831	Capt. America	Marc Johnson	Respiratory syncytial virus	XPRS4PLEX-10	2025-01-22	2025-01-31	216	Negative	99	CepheidXpertXpress_RSV
AE000010518831	Capt. America	Marc Johnson	SARS-CoV-2	XPRS4PLEX-10	2025-01-22	2025-01-31	216	Positive	38	CepheidXpertXpress_SARS-CoV-2
AE000010518831	Capt. America	Marc Johnson	SPC	XPRS4PLEX-10	2025-01-22	2025-01-31	216	Positive	30.1	CepheidXpertXpress_SPC
AE000010518831	Capt. America	Marc Johnson	Influenza A virus - 1	XPRS4PLEX-10	2025-01-22	2025-01-31	216	Positive	36	CepheidXpertXpress_IAV_1
AE000010518831	Capt. America	Marc Johnson	Influenza A virus - 2	XPRS4PLEX-10	2025-01-22	2025-01-31	216	Positive	38.5	CepheidXpertXpress_IAV_2
AE000010520526	Capt. America	Marc Johnson	Influenza A virus - 2	XPRS4PLEX-10	2025-01-31	2025-02-04	96	Negative	99	CepheidXpertXpress_IAV_2
AE000010520526	Capt. America	Marc Johnson	Influenza A virus - 1	XPRS4PLEX-10	2025-01-31	2025-02-04	96	Positive	35.8	CepheidXpertXpress_IAV_1
AE000010520526	Capt. America	Marc Johnson	Respiratory syncytial virus	XPRS4PLEX-10	2025-01-31	2025-02-04	96	Negative	99	CepheidXpertXpress_RSV
AE000010520526	Capt. America	Marc Johnson	SARS-CoV-2	XPRS4PLEX-10	2025-01-31	2025-02-04	96	Positive	37.2	CepheidXpertXpress_SARS-CoV-2
AE000010520526	Capt. America	Marc Johnson	SPC	XPRS4PLEX-10	2025-01-31	2025-02-04	96	Positive	29.4	CepheidXpertXpress_SPC
AE000010520526	Capt. America	Marc Johnson	Influenza B virus	XPRS4PLEX-10	2025-01-31	2025-02-04	96	Negative	99	CepheidXpertXpress_IBV
AE00001051FE3C	Capt. America	Marc Johnson	SPC	XPRS4PLEX-10	2025-02-04	2025-02-07	72	Positive	30.2	CepheidXpertXpress_SPC
AE00001051FE3C	Capt. America	Marc Johnson	Influenza B virus	XPRS4PLEX-10	2025-02-04	2025-02-07	72	Negative	99	CepheidXpertXpress_IBV
AE00001051FE3C	Capt. America	Marc Johnson	Respiratory syncytial virus	XPRS4PLEX-10	2025-02-04	2025-02-07	72	Negative	99	CepheidXpertXpress_RSV
AE00001051FE3C	Capt. America	Marc Johnson	Influenza A virus - 1	XPRS4PLEX-10	2025-02-04	2025-02-07	72	Positive	36	CepheidXpertXpress_IAV_1
AE00001051FE3C	Capt. America	Marc Johnson	Influenza A virus - 2	XPRS4PLEX-10	2025-02-04	2025-02-07	72	Positive	37.8	CepheidXpertXpress_IAV_2
AE00001051FE3C	Capt. America	Marc Johnson	SARS-CoV-2	XPRS4PLEX-10	2025-02-04	2025-02-07	72	Positive	38.3	CepheidXpertXpress_SARS-CoV-2
AE000010524A30	Capt. America	Marc Johnson	Influenza A virus - 1	XPRS4PLEX-10	2025-02-07	2025-02-11	96	Positive	38.1	CepheidXpertXpress_IAV_1
AE000010524A30	Capt. America	Marc Johnson	SARS-CoV-2	XPRS4PLEX-10	2025-02-07	2025-02-11	96	Positive	38.6	CepheidXpertXpress_SARS-CoV-2
AE000010524A30	Capt. America	Marc Johnson	SPC	XPRS4PLEX-10	2025-02-07	2025-02-11	96	Positive	30.1	CepheidXpertXpress_SPC
AE000010524A30	Capt. America	Marc Johnson	Influenza A virus - 2	XPRS4PLEX-10	2025-02-07	2025-02-11	96	Negative	99	CepheidXpertXpress_IAV_2
AE000010524A30	Capt. America	Marc Johnson	Influenza B virus	XPRS4PLEX-10	2025-02-07	2025-02-11	96	Negative	99	CepheidXpertXpress_IBV
AE000010524A30	Capt. America	Marc Johnson	Respiratory syncytial virus	XPRS4PLEX-10	2025-02-07	2025-02-11	96	Negative	99	CepheidXpertXpress_RSV
AE000010521B34	Capt. America	Marc Johnson	Influenza A virus - 1	XPRS4PLEX-10	2025-02-11	2025-02-14	72	Positive	34.5	CepheidXpertXpress_IAV_1
AE000010521B34	Capt. America	Marc Johnson	SPC	XPRS4PLEX-10	2025-02-11	2025-02-14	72	Positive	29.4	CepheidXpertXpress_SPC
AE000010521B34	Capt. America	Marc Johnson	SARS-CoV-2	XPRS4PLEX-10	2025-02-11	2025-02-14	72	Positive	39	CepheidXpertXpress_SARS-CoV-2
AE000010521B34	Capt. America	Marc Johnson	Respiratory syncytial virus	XPRS4PLEX-10	2025-02-11	2025-02-14	72	Negative	99	CepheidXpertXpress_RSV
AE000010521B34	Capt. America	Marc Johnson	Influenza A virus - 2	XPRS4PLEX-10	2025-02-11	2025-02-14	72	Positive	37.2	CepheidXpertXpress_IAV_2
AE000010521B34	Capt. America	Marc Johnson	Influenza B virus	XPRS4PLEX-10	2025-02-11	2025-02-14	72	Negative	99	CepheidXpertXpress_IBV
AE000010523D36	Capt. America	Marc Johnson	SARS-CoV-2	XPRS4PLEX-10	2025-02-14	2025-02-21	168	Negative	99	CepheidXpertXpress_SARS-CoV-2
AE000010523D36	Capt. America	Marc Johnson	Influenza A virus - 1	XPRS4PLEX-10	2025-02-14	2025-02-21	168	Negative	99	CepheidXpertXpress_IAV_1
AE000010523D36	Capt. America	Marc Johnson	SPC	XPRS4PLEX-10	2025-02-14	2025-02-21	168	Positive	29	CepheidXpertXpress_SPC
AE000010523D36	Capt. America	Marc Johnson	Influenza B virus	XPRS4PLEX-10	2025-02-14	2025-02-21	168	Negative	99	CepheidXpertXpress_IBV
AE000010523D36	Capt. America	Marc Johnson	Respiratory syncytial virus	XPRS4PLEX-10	2025-02-14	2025-02-21	168	Negative	99	CepheidXpertXpress_RSV
AE000010523D36	Capt. America	Marc Johnson	Influenza A virus - 2	XPRS4PLEX-10	2025-02-14	2025-02-21	168	Negative	99	CepheidXpertXpress_IAV_2
AE00001052682F	Capt. America	Marc Johnson	Influenza B virus	XPRS4PLEX-10	2025-02-21	2025-02-26	120	Negative	99	CepheidXpertXpress_IBV
AE00001052682F	Capt. America	Marc Johnson	SPC	XPRS4PLEX-10	2025-02-21	2025-02-26	120	Positive	31.7	CepheidXpertXpress_SPC
AE00001052682F	Capt. America	Marc Johnson	SARS-CoV-2	XPRS4PLEX-10	2025-02-21	2025-02-26	120	Positive	41.8	CepheidXpertXpress_SARS-CoV-2
AE00001052682F	Capt. America	Marc Johnson	Influenza A virus - 2	XPRS4PLEX-10	2025-02-21	2025-02-26	120	Negative	99	CepheidXpertXpress_IAV_2
AE00001052682F	Capt. America	Marc Johnson	Respiratory syncytial virus	XPRS4PLEX-10	2025-02-21	2025-02-26	120	Negative	99	CepheidXpertXpress_RSV
AE00001052682F	Capt. America	Marc Johnson	Influenza A virus - 1	XPRS4PLEX-10	2025-02-21	2025-02-26	120	Negative	99	CepheidXpertXpress_IAV_1
AE00001086312C	Capt. America	Marc Johnson	Influenza B virus	XPRS4PLEX-10	2025-02-26	2025-03-05	168	Negative	99	CepheidXpertXpress_IBV
AE00001086312C	Capt. America	Marc Johnson	Respiratory syncytial virus	XPRS4PLEX-10	2025-02-26	2025-03-05	168	Negative	99	CepheidXpertXpress_RSV
AE00001086312C	Capt. America	Marc Johnson	SARS-CoV-2	XPRS4PLEX-10	2025-02-26	2025-03-05	168	Positive	44.5	CepheidXpertXpress_SARS-CoV-2
AE00001086312C	Capt. America	Marc Johnson	Influenza A virus - 2	XPRS4PLEX-10	2025-02-26	2025-03-05	168	Negative	99	CepheidXpertXpress_IAV_2
AE00001086312C	Capt. America	Marc Johnson	Influenza A virus - 1	XPRS4PLEX-10	2025-02-26	2025-03-05	168	Negative	99	CepheidXpertXpress_IAV_1
AE00001086312C	Capt. America	Marc Johnson	SPC	XPRS4PLEX-10	2025-02-26	2025-03-05	168	Positive	28.9	CepheidXpertXpress_SPC
AE000010838B3E	Capt. America	Marc Johnson	Influenza A virus - 1	XPRS4PLEX-10	2025-03-05	2025-03-11	144	Negative	99	CepheidXpertXpress_IAV_1
AE000010838B3E	Capt. America	Marc Johnson	Respiratory syncytial virus	XPRS4PLEX-10	2025-03-05	2025-03-11	144	Negative	99	CepheidXpertXpress_RSV
AE000010838B3E	Capt. America	Marc Johnson	SPC	XPRS4PLEX-10	2025-03-05	2025-03-11	144	Positive	28.5	CepheidXpertXpress_SPC
AE000010838B3E	Capt. America	Marc Johnson	SARS-CoV-2	XPRS4PLEX-10	2025-03-05	2025-03-11	144	Negative	99	CepheidXpertXpress_SARS-CoV-2
AE000010838B3E	Capt. America	Marc Johnson	Influenza A virus - 2	XPRS4PLEX-10	2025-03-05	2025-03-11	144	Negative	99	CepheidXpertXpress_IAV_2
AE000010838B3E	Capt. America	Marc Johnson	Influenza B virus	XPRS4PLEX-10	2025-03-05	2025-03-11	144	Negative	99	CepheidXpertXpress_IBV
AE000010524932	Capt. America	Marc Johnson	Influenza A virus - 2	XPRS4PLEX-10	2025-03-11	2025-03-14	72	Negative	99	CepheidXpertXpress_IAV_2
AE000010524932	Capt. America	Marc Johnson	Influenza A virus - 1	XPRS4PLEX-10	2025-03-11	2025-03-14	72	Negative	99	CepheidXpertXpress_IAV_1
AE000010524932	Capt. America	Marc Johnson	SARS-CoV-2	XPRS4PLEX-10	2025-03-11	2025-03-14	72	Positive	41.5	CepheidXpertXpress_SARS-CoV-2
AE000010524932	Capt. America	Marc Johnson	Respiratory syncytial virus	XPRS4PLEX-10	2025-03-11	2025-03-14	72	Negative	99	CepheidXpertXpress_RSV
AE000010524932	Capt. America	Marc Johnson	Influenza B virus	XPRS4PLEX-10	2025-03-11	2025-03-14	72	Negative	99	CepheidXpertXpress_IBV
AE000010524932	Capt. America	Marc Johnson	SPC	XPRS4PLEX-10	2025-03-11	2025-03-14	72	Positive	29.5	CepheidXpertXpress_SPC
