## Supplementary material for "Point-of-Care Air Surveillance of Respiratory Pathogens Using the GeneXpert® System": Supplementary Table 11.xlsx

### Sheet: Missouri
Row Labels	GeneXpert	RT-qPCR	GeneXpert results	RT-qPCR results
1495239211	99	38.94	Negative	Positive
1495239213	99	99	Negative	Negative
AE000010520629	99	38.91	Negative	Positive
AE0000103A342D	38.7	38.645	Positive	Positive
AE0000103AA53A	42	38.93	Positive	Positive
AE0000103B2029	32.6	36.76	Positive	Positive
AE0000103B522F	36.3	39.45	Positive	Positive
AE0000103B3636	37.3	36.92	Positive	Positive
AE0000103B3934	40.4	37.08	Positive	Positive
AE0000103A6938	38	36.015	Positive	Positive
AE0000103A0936	99	99	Negative	Negative
AE0000103A6633	99	39.95	Negative	Positive
AE0000103B2B38	99	38.2	Negative	Positive
AE0000103A232E	38.1	36.7	Positive	Positive
AE0000103B232C	38.6	36.46	Positive	Positive
AE000010426E39	36.4	37.11	Positive	Positive
AE0000103A5631	99	99	Negative	Negative
AE0000103A4636	99	99	Negative	Negative
AE000010419D3E	42	99	Positive	Negative
AE0000103A3835	37.9	36.055	Positive	Positive
AE000010418F3A	37.8	36.71	Positive	Positive
AE0000103A4D44	40.3	36.79	Positive	Positive
AE0000103A5B3C	38.1	99	Positive	Negative
AE0000103A132C	99	99	Negative	Negative
AE0000103A2028	41.5	36.24	Positive	Positive
AE0000103AFE4A	41.6	99	Positive	Negative
AE0000103A1E3D	38.3	31.565	Positive	Positive
AE0000103A4C38	37.3	37.97	Positive	Positive
AE0000103B4F44	39.1	35.05	Positive	Positive
AE0000103B302A	38.6	99	Positive	Negative
AE00001082C639	38.2	40.435	Positive	Positive
AE000010419F3C	38.6	99	Positive	Negative
AE000010825736	39.2	36	Positive	Positive
AE00001082FA41	37.5	39.38	Positive	Positive
AE000010837B3C	39.7	40.035	Positive	Positive
AE000010830932	38	39.27	Positive	Positive
AE000010839330	37.5	99	Positive	Negative
AE000010838C3C	99	99	Negative	Negative
AE000010831B30	36.8	99	Positive	Negative
AE000010834A38	39.5	99	Positive	Negative
AE000010837330	99	99	Negative	Negative
AE000010838A40	37.4	99	Positive	Negative
AE000010863C38	43.9	40.13	Positive	Positive
AE00001085793A	99	99	Negative	Negative
AE0000103B1E3F	33.5	31.68	Positive	Positive
AE00001051E435	99	36.9	Negative	Positive
AE000010518734	41.5	99	Positive	Negative
AE0001051D633	36.7	37.38	Positive	Positive
AE00001051BE43	40.6	35.81	Positive	Positive
AE000010526936	39.5	39.32	Positive	Positive
AE000010518630	33.3	35.72	Positive	Positive
AE00001051D532	40.7	40.72	Positive	Positive
AE000010518831	38	36.13	Positive	Positive
AE000010520526	37.2	99	Positive	Negative
AE00001051FE3C	38.3	38.84	Positive	Positive
AE000010524A30	38.6	39.9	Positive	Positive
AE000010521B34	39	99	Positive	Negative
AE000010523D36	99	99	Negative	Negative
AE00001052682F	41.8	99	Positive	Negative
AE00001086312C	44.5	37.935	Positive	Positive
AE000010838B3E	99	99	Negative	Negative
AE000010524932	41.5	99	Positive	Negative

### Sheet: Wisconsin
Row Labels	GeneXpert	RT-qPCR	GeneXpert results	RT-qPCR results
AE00001036A633	99	37.8	Negative	Positive
AE000010369936	99	99	Negative	Negative
AE000010369734	37.7	30.6	Positive	Positive
AE000010380A30	99	99	Negative	Negative
AE00001038352E	99	99	Negative	Negative
AE00000F51F342	99	99	Negative	Negative
AE00000F520C40	99	99	Negative	Negative
AE00000F52093C	99	99	Negative	Negative
AE00000F51C843	99	99	Negative	Negative
AE00000F520836	99	99	Negative	Negative
AE00000F51923A	99	99	Negative	Negative
AE00000F51BF4E	42.4	99	Positive	Negative
AE00000F51E643	99	40.8	Negative	Positive
AE00000F520536	99	37.9	Negative	Positive
AE00000F51B946	38.7	36.3	Positive	Positive
AE00000F520332	38.9	99	Positive	Negative
AE00000F51C13A	99	99	Negative	Negative
AE000010380B3A	99	99	Negative	Negative
AE000010369839	99	99	Negative	Negative
AE00000F520E3C	99	99	Negative	Negative
AE00001036AA40	99	99	Negative	Negative
AE000010380932	99	99	Negative	Negative
AE00000F51F546	99	99	Negative	Negative
AE000010382E38	99	99	Negative	Negative
AE00000F51C43E	99	99	Negative	Negative
AE00001036AC3C	99	37.8	Negative	Positive
AE000010380F36	99	99	Negative	Negative
AE00000F51EE56	99	99	Negative	Negative
AE00001036A433	99	99	Negative	Negative
AE00001036A532	38.2	36.7	Positive	Positive
AE00001037EB3C	99	99	Negative	Negative
AE00000F51C540	99	99	Negative	Negative
AE00000F51C23D	39.8	99	Positive	Negative
AE00000F51DC4B	99	99	Negative	Negative
AE00000F51ED4A	99	99	Negative	Negative
AE00000F51B841	99	99	Negative	Negative
AE00000F51E94C	99	99	Negative	Negative
AE00000F51F746	42.2	37	Positive	Positive
AE00001055722E	42.2	33.8	Positive	Positive
AE000010559736	99	99	Negative	Negative
AE00001054BE49	99	99	Negative	Negative
AE00001054BD3C	99	99	Negative	Negative
AE00001055A12E	44.4	34.2	Positive	Positive
AE000010546B36	37	32.5	Positive	Positive
AE00001054B435	39.3	32.7	Positive	Positive
AE00001054A736	38.8	33.6	Positive	Positive
AE00001055C334	99	33.5	Negative	Positive
AE0000103E953A	42.7	33.6	Positive	Positive
AE0000103EAD4A	99	33.8	Negative	Positive
AE00001054C332	38.3	31.8	Positive	Positive
AE00001055DE40	40.2	32	Positive	Positive
AE0000103EC33A	36.9	32.2	Positive	Positive
AE000010559D3A	39.2	34.2	Positive	Positive
AE0000103EB136	37.1	31.5	Positive	Positive
AE00001055AB40	41.8	33.7	Positive	Positive
AE000010555028	39.3	33	Positive	Positive
AE00001054902B	99	99	Negative	Negative
AE00001054842F	99	36.4	Negative	Positive
AE00001055262C	36.6	32	Positive	Positive
AE000010556029	99	31.4	Negative	Positive
AE00001054F132	39.4	35.2	Positive	Positive
AE000010550023	39.6	35.2	Positive	Positive
AE00001054C637	40	37.6	Positive	Positive
AE000010549431	42.8	33.2	Positive	Positive
AE00001055532E	99	34.9	Negative	Positive
AE000010553D3C	99	34.8	Negative	Positive
AE00001054B738	43.4	35.1	Positive	Positive
AE0000102B7330	99	36	Negative	Positive
AE0000102B1D3E	99	36.8	Negative	Positive
AE00001037BF4A	99	37.8	Negative	Positive
AE000010553936	43	37.6	Positive	Positive
AE0000102B293A	40.4	33.9	Positive	Positive
AE0000102B5431	99	99	Negative	Negative
AE00001037AA37	99	37	Negative	Positive
AE0000102B1C3F	41.8	34.9	Positive	Positive
AE0000102B0732	44.9	35.4	Positive	Positive
AE0000102B4D44	99	99	Negative	Negative
AE0000102B3730	99	36.1	Negative	Positive
AE0000102B5631	99	99	Negative	Negative
AE0000102B082F	99	36.1	Negative	Positive
AE00001037BD3E	99	34.4	Negative	Positive
AE0000102B2530	41.1	99	Positive	Negative
AE0000102B4C38	99	35	Negative	Positive
AE000010382B32	42.7	35	Positive	Positive
AE0000102B1F3C	99	36.2	Negative	Positive
AE0000102B4636	43.4	33.8	Positive	Positive
AE0000102B032A	40.2	34.4	Positive	Positive
AE0000102B062E	99	35	Negative	Positive
AE0000102B052C	35.6	38.3	Positive	Positive
AE0000102B7B40	38.9	34.6	Positive	Positive
AE0000102B4A3C	38.8	34.2	Positive	Positive
AE0000102B0229	99	33.9	Negative	Positive
AE0000102B222A	37.5	34.2	Positive	Positive
AE0000102B5734	39.6	99	Positive	Negative
AE0000102B7435	35.7	33.3	Positive	Positive
AE0000102B5E45	99	34.4	Negative	Positive
AE0000102B4934	37.2	31.5	Positive	Positive
AE00001037CF4C	42.1	32.9	Positive	Positive
AE0000102B1027	41.8	33.2	Positive	Positive
AE000010380024	41.3	35.6	Positive	Positive
AE00001036A12E	99	36.1	Negative	Positive
AE000010369C3A	99	36.8	Negative	Positive
AE000010369B3C	99	37	Negative	Positive
AE0000102C1F3E	99	99	Negative	Negative
AE0000102CDF46	37.9	34.7	Positive	Positive
AE0000102C6738	40.6	36.5	Positive	Positive
AE0000102C6330	99	36	Negative	Positive
AE0000102C6635	99	34.4	Negative	Positive
AE0000102C3A3C	38.1	33.7	Positive	Positive
AE0000102D132C	36.6	33.4	Positive	Positive
AE0000102C693A	99	35	Negative	Positive
AE0000102C502C	42.9	34	Positive	Positive
AE0000102C5433	43.3	35.3	Positive	Positive
AE0000102D1D42	35.1	99	Positive	Negative
AE0000102D0E3F	38.2	34.8	Positive	Positive
AE0000102C0831	41.1	33.8	Positive	Positive
AE0000102D112A	38.9	33.2	Positive	Positive
AE0000102C5C3C	40.2	34.9	Positive	Positive
AE0000102BED4A	42.7	99	Positive	Negative
AE0000102C4839	38.2	34.7	Positive	Positive
AE0000102C6231	41.1	37	Positive	Positive
AE0000102BDC4A	39.8	38.2	Positive	Positive
AE0000102B9C42	99	99	Negative	Negative
AE0000102BFD4C	44.7	35.6	Positive	Positive
AE0000102BFC41	42.2	38.5	Positive	Positive
AE0000102BD73C	38.9	35	Positive	Positive
AE0000102B7F48	99	36.2	Negative	Positive
AE0000102BFF48	40.9	35	Positive	Positive
AE0000102BA234	37.9	34.6	Positive	Positive

### Sheet: IAV A1
Row Labels	GeneXpert	RT-qPCR	GeneXpert results	RT-qPCR results
1495239211	99	99	Negative	Negative
1495239213	99	99	Negative	Negative
AE000010520629	99	99	Negative	Negative
AE0000103A342D	99	99	Negative	Negative
AE0000103AA53A	99	99	Negative	Negative
AE0000103B2029	99	99	Negative	Negative
AE0000103B522F	99	99	Negative	Negative
AE0000103B3636	99	37.92	Negative	Positive
AE0000103B3934	99	99	Negative	Negative
AE0000103A6938	99	99	Negative	Negative
AE0000103A0936	99	99	Negative	Negative
AE0000103A6633	99	99	Negative	Negative
AE0000103B2B38	99	99	Negative	Negative
AE0000103A232E	99	99	Negative	Negative
AE0000103B232C	99	99	Negative	Negative
AE000010426E39	99	99	Negative	Negative
AE0000103A5631	99	99	Negative	Negative
AE0000103A4636	99	99	Negative	Negative
AE000010419D3E	99	37.96	Negative	Positive
AE0000103A3835	99	99	Negative	Negative
AE000010418F3A	99	99	Negative	Negative
AE0000103A4D44	99	99	Negative	Negative
AE0000103A5B3C	99	99	Negative	Negative
AE0000103A132C	99	99	Negative	Negative
AE0000103A2028	99	99	Negative	Negative
AE0000103AFE4A	99	99	Negative	Negative
AE0000103A1E3D	99	99	Negative	Negative
AE0000103A4C38	99	99	Negative	Negative
AE0000103B4F44	35.8	99	Positive	Negative
AE0000103B302A	35.6	38.76	Positive	Positive
AE00001082C639	32.3	35.94	Positive	Positive
AE000010419F3C	33.2	99	Positive	Negative
AE000010825736	34.1	33.57	Positive	Positive
AE00001082FA41	34.1	34.58	Positive	Positive
AE000010837B3C	37.1	99	Positive	Negative
AE000010830932	35.3	99	Positive	Negative
AE000010839330	99	99	Negative	Negative
AE000010838C3C	38.1	99	Positive	Negative
AE000010831B30	99	99	Negative	Negative
AE000010834A38	37.1	99	Positive	Negative
AE000010837330	99	99	Negative	Negative
AE000010838A40	99	99	Negative	Negative
AE000010863C38	38.1	99	Positive	Negative
AE00001085793A	99	99	Negative	Negative
AE0000103B1E3F	99	99	Negative	Negative
AE00001051E435	35	99	Positive	Negative
AE000010518734	99	99	Negative	Negative
AE0001051D633	99	99	Negative	Negative
AE00001051BE43	39.9	99	Positive	Negative
AE000010526936	39.3	37.94	Positive	Positive
AE000010518630	36.7	36.5	Positive	Positive
AE00001051D532	34.6	34.31	Positive	Positive
AE000010518831	36	38.79	Positive	Positive
AE000010520526	35.8	36.06	Positive	Positive
AE00001051FE3C	36	37.92	Positive	Positive
AE000010524A30	38.1	37.69	Positive	Positive
AE000010521B34	34.5	38.97	Positive	Positive
AE000010523D36	99	99	Negative	Negative
AE00001052682F	99	99	Negative	Negative
AE00001086312C	99	99	Negative	Negative
AE000010838B3E	99	99	Negative	Negative
AE000010524932	99	99	Negative	Negative

### Sheet: IAV A2
Row Labels	GeneXpert	RT-qPCR	GeneXpert results	RT-qPCR results
1495239211	99	99	Negative	Negative
1495239213	99	99	Negative	Negative
AE000010520629	99	99	Negative	Negative
AE0000103A342D	99	99	Negative	Negative
AE0000103AA53A	99	99	Negative	Negative
AE0000103B2029	99	99	Negative	Negative
AE0000103B522F	99	99	Negative	Negative
AE0000103B3636	99	37.92	Negative	Positive
AE0000103B3934	99	99	Negative	Negative
AE0000103A6938	99	99	Negative	Negative
AE0000103A0936	99	99	Negative	Negative
AE0000103A6633	99	99	Negative	Negative
AE0000103B2B38	99	99	Negative	Negative
AE0000103A232E	99	99	Negative	Negative
AE0000103B232C	99	99	Negative	Negative
AE000010426E39	99	99	Negative	Negative
AE0000103A5631	99	99	Negative	Negative
AE0000103A4636	99	99	Negative	Negative
AE000010419D3E	99	37.96	Negative	Positive
AE0000103A3835	99	99	Negative	Negative
AE000010418F3A	99	99	Negative	Negative
AE0000103A4D44	99	99	Negative	Negative
AE0000103A5B3C	39.9	99	Positive	Negative
AE0000103A132C	99	99	Negative	Negative
AE0000103A2028	99	99	Negative	Negative
AE0000103AFE4A	99	99	Negative	Negative
AE0000103A1E3D	99	99	Negative	Negative
AE0000103A4C38	99	99	Negative	Negative
AE0000103B4F44	99	99	Negative	Negative
AE0000103B302A	99	38.76	Negative	Positive
AE00001082C639	35.5	35.94	Positive	Positive
AE000010419F3C	35.6	99	Positive	Negative
AE000010825736	36.3	33.57	Positive	Positive
AE00001082FA41	36.9	34.58	Positive	Positive
AE000010837B3C	99	99	Negative	Negative
AE000010830932	99	99	Negative	Negative
AE000010839330	99	99	Negative	Negative
AE000010838C3C	99	99	Negative	Negative
AE000010831B30	99	99	Negative	Negative
AE000010834A38	99	99	Negative	Negative
AE000010837330	99	99	Negative	Negative
AE000010838A40	99	99	Negative	Negative
AE000010863C38	99	99	Negative	Negative
AE00001085793A	99	99	Negative	Negative
AE0000103B1E3F	99	99	Negative	Negative
AE00001051E435	37.9	99	Positive	Negative
AE000010518734	99	99	Negative	Negative
AE0001051D633	99	99	Negative	Negative
AE00001051BE43	99	99	Negative	Negative
AE000010526936	99	37.94	Negative	Positive
AE000010518630	99	36.5	Negative	Positive
AE00001051D532	38.7	34.31	Positive	Positive
AE000010518831	38.7	38.79	Positive	Positive
AE000010520526	99	36.06	Negative	Positive
AE00001051FE3C	37.8	37.92	Positive	Positive
AE000010524A30	99	37.69	Negative	Positive
AE000010521B34	37.2	38.97	Positive	Positive
AE000010523D36	99	99	Negative	Negative
AE00001052682F	99	99	Negative	Negative
AE00001086312C	99	99	Negative	Negative
AE000010838B3E	99	99	Negative	Negative
AE000010524932	99	99	Negative	Negative
